# Prioritizing protein targets for dyslipidaemia and cardiovascular diseases using Mendelian randomization in South Asians

**DOI:** 10.1101/2024.12.18.24319223

**Authors:** Siwei Wu, Alexander Smith, Jingxian Huang, Georg W. Otto, Yi-Hsuan Ko, James Yarmolinsky, Dipender Gill, Anand Rohatgi, Abbas Dehghan, Ioanna Tzoulaki, Devendra Meena

## Abstract

South Asians are at higher risk of dyslipidaemia–a modifiable risk factor for cardiovascular diseases (CVDs). We aimed to identify protein targets for dyslipidaemia and CVDs in this population.

We used a two-sample Mendelian randomization (MR) approach, supplemented with MR-Egger, weighted median, colocalization, and generalized MR (GMR), to evaluate the effect of 2,800 plasma proteins on high/low/non-high-density lipoprotein cholesterol (HDL-C/LDL-C/nonHDL-C), total cholesterol, and triglycerides. Observational analyses were conducted on MR findings with strong colocalization (posterior probability≥ 80%) and GMR findings. Univariate MR assessed lipid-associated proteins’ effect on CVDs. Finally, we compared the potential causal effects of plasma proteins on lipids in South Asians with those in Europeans to study heterogeneity in the MR effects.

We identified 29 genetically proxied proteins potentially causal to at least one lipid measure, 12 of which showed strong colocalization and GMR evidence, including ANGPTL3 and PCSK9. Notably, PCSK9 demonstrated a stronger association with LDL-C in European compared to South Asian (β_European_= 0.37; 95% Confidence Interval (CI)= (0.36, 0.38), β_South Asian_= 0.16; 95% CI= (0.11, 0.21)). Observational analysis suggested significant interaction between PCSK9 levels with LDL-C levels in South Asians with South Asians having a significantly lower effect compared to other ethnicities (PCSK9*South Asian; β= -0.14; 95% CI= (-0.174, -0.107)). Additionally, we showed that CELSR2 is also linked with CAD in South Asians. Our study highlighted potential causal links between plasma proteins, dyslipidaemia, and CVD in South Asians, with significant heterogeneity across genetic ancestry groups. Larger studies in South Asians are needed to validate these findings.
