## Supplemental Figures and Tables for "Prioritizing protein targets for dyslipidaemia and cardiovascular diseases using Mendelian randomization in South Asians": ST1_Proteins_Excluded.csv

Protein	Protein.UniProtID	Protein.ProbeID	Coding gene ambiguious	Coding gene on ChrX	Coding gene on MHC region
ACE2	Q9BYF1	OID20105	FALSE	TRUE	FALSE
ADGRG2	Q8IZP9	OID20189	FALSE	TRUE	FALSE
AGER	Q15109	OID20756	FALSE	FALSE	TRUE
AIF1	P55008	OID21234	FALSE	FALSE	TRUE
AIFM1	O95831	OID21287	FALSE	TRUE	FALSE
APOM	O95445	OID20374	FALSE	FALSE	TRUE
ATG4A	Q8WYN0	OID21246	FALSE	TRUE	FALSE
ATP6AP2	O75787	OID21178	FALSE	TRUE	FALSE
BAG6	P46379	OID20114	FALSE	FALSE	TRUE
BGN	P21810	OID21198	FALSE	TRUE	FALSE
C2	P06681	OID20410	FALSE	FALSE	TRUE
CD40LG	P29965	OID20616	FALSE	TRUE	FALSE
CD99	P14209	OID21110	FALSE	TRUE	FALSE
CD99L2	Q8TCZ2	OID21122	FALSE	TRUE	FALSE
CDSN	Q15517	OID20667	FALSE	FALSE	TRUE
CETN2	P41208	OID20836	FALSE	TRUE	FALSE
CHRDL1	Q9BU40	OID20771	FALSE	TRUE	FALSE
CKMT1A_CKMT1B	P12532	OID20721	TRUE	FALSE	FALSE
CSF2RA	P15509	OID20915	FALSE	TRUE	FALSE
DDR1	Q08345	OID21009	FALSE	FALSE	TRUE
DEFA1_DEFA1B	P59665	OID20344	TRUE	FALSE	FALSE
DEFB4A_DEFB4B	O15263	OID21373	TRUE	FALSE	FALSE
EBI3_IL27	Q14213_Q8NEV9	OID21389	TRUE	FALSE	FALSE
EDA2R	Q9HAV5	OID21451	FALSE	TRUE	FALSE
F9	P00740	OID20349	FALSE	TRUE	FALSE
FMR1	Q06787	OID21233	FALSE	TRUE	FALSE
FUT3_FUT5	P21217_Q11128	OID21013	TRUE	FALSE	FALSE
GPKOW	Q92917	OID20890	FALSE	TRUE	FALSE
HLA-DRA	P01903	OID20520	FALSE	FALSE	TRUE
HLA-E	P13747	OID20532	FALSE	FALSE	TRUE
HSPA1A	P0DMV8	OID20718	FALSE	FALSE	TRUE
IDS	P22304	OID20619	FALSE	TRUE	FALSE
IKBKG	Q9Y6K9	OID20544	FALSE	TRUE	FALSE
IL12A_IL12B	P29459_P29460	OID21327	TRUE	FALSE	FALSE
IL13RA1	P78552	OID21504	FALSE	TRUE	FALSE
IL3RA	P26951	OID20461	FALSE	TRUE	FALSE
IRAK1	P51617	OID20485	FALSE	TRUE	FALSE
ITGB1BP2	Q9UKP3	OID20112	FALSE	TRUE	FALSE
ITM2A	O43736	OID20504	FALSE	TRUE	FALSE
L1CAM	P32004	OID21484	FALSE	TRUE	FALSE
LAMP2	P13473	OID21035	FALSE	TRUE	FALSE
LGALS7_LGALS7B	P47929	OID21406	TRUE	FALSE	FALSE
LTA	P01374	OID20586	FALSE	FALSE	TRUE
MAGED1	Q9Y5V3	OID21181	FALSE	TRUE	FALSE
MICB_MICA	Q29980_Q29983	OID20593	TRUE	FALSE	TRUE
MOG	Q16653	OID21384	FALSE	FALSE	TRUE
MPIG6B	O95866	OID20779	FALSE	FALSE	TRUE
PLXNB3	Q9ULL4	OID20160	FALSE	TRUE	FALSE
PQBP1	O60828	OID21172	FALSE	TRUE	FALSE
RP2	O75695	OID21302	FALSE	TRUE	FALSE
SH2D1A	O60880	OID20514	FALSE	TRUE	FALSE
SLITRK2	Q9H156	OID21409	FALSE	TRUE	FALSE
TBL1X	O60907	OID21220	FALSE	TRUE	FALSE
TIMP1	P01033	OID20418	FALSE	TRUE	FALSE
TNF	P01375	OID20074	FALSE	FALSE	TRUE
TNF	P01375	OID20473	FALSE	FALSE	TRUE
TNF	P01375	OID20848	FALSE	FALSE	TRUE
TNF	P01375	OID21237	FALSE	FALSE	TRUE
TNXB	P22105	OID21107	FALSE	FALSE	TRUE
VEGFD	O43915	OID20662	FALSE	TRUE	FALSE
VSIG4	Q9Y279	OID21144	FALSE	TRUE	FALSE
WAS	P42768	OID20479	FALSE	TRUE	FALSE
XG	P55808	OID20259	FALSE	TRUE	FALSE
XPNPEP2	O43895	OID21508	FALSE	TRUE	FALSE
AMOT	Q4VCS5	OID30572	FALSE	TRUE	FALSE
AMY1A_AMY1B_AMY1C	P0DUB6_P0DTE7_P0DTE8	OID30707	TRUE	FALSE	FALSE
ARAF	P10398	OID31260	FALSE	TRUE	FALSE
ARMCX2	Q7L311	OID30792	FALSE	TRUE	FALSE
ATP1B4	Q9UN42	OID31230	FALSE	TRUE	FALSE
ATP6V1G2	O95670	OID30167	FALSE	FALSE	TRUE
BEX3	Q00994	OID31202	FALSE	TRUE	FALSE
BOLA2_BOLA2B	Q9H3K6	OID30267	TRUE	FALSE	FALSE
BRD2	P25440	OID30826	FALSE	FALSE	TRUE
C1GALT1C1	Q96EU7	OID30180	FALSE	TRUE	FALSE
CDKL5	O76039	OID30796	FALSE	TRUE	FALSE
CFB	P00751	OID30755	FALSE	FALSE	TRUE
CFP	P27918	OID30784	FALSE	TRUE	FALSE
CGB3_CGB5_CGB8	P0DN86	OID30671	TRUE	FALSE	FALSE
CHM	P24386	OID30972	FALSE	TRUE	FALSE
CTAG1A_CTAG1B	P78358	OID31299	TRUE	TRUE	FALSE
DDX53	Q86TM3	OID30944	FALSE	TRUE	FALSE
DEFB103A_DEFB103B	P81534	OID30534	TRUE	FALSE	FALSE
DEFB104A_DEFB104B	Q8WTQ1	OID30849	TRUE	FALSE	FALSE
DIPK2B	Q9H7Y0	OID30582	FALSE	TRUE	FALSE
DMD	P11532	OID30223	FALSE	TRUE	FALSE
DXO	O77932	OID31080	FALSE	FALSE	TRUE
DYNLT3	P51808	OID31415	FALSE	TRUE	FALSE
EIF1AX	P47813	OID31125	FALSE	TRUE	FALSE
ENOX2	Q16206	OID30152	FALSE	TRUE	FALSE
FGF16	O43320	OID30535	FALSE	TRUE	FALSE
FKBPL	Q9UIM3	OID31499	FALSE	FALSE	TRUE
FRMD7	Q6ZUT3	OID30898	FALSE	TRUE	FALSE
GAGE2A	Q6NT46	OID31199	FALSE	TRUE	FALSE
GLA	P06280	OID30594	FALSE	TRUE	FALSE
GPR101	Q96P66	OID30819	FALSE	TRUE	FALSE
H2AP	O75409	OID31232	FALSE	TRUE	FALSE
HCG22	E2RYF7	OID30088	FALSE	FALSE	TRUE
HDAC8	Q9BY41	OID30436	FALSE	TRUE	FALSE
HEPH	Q9BQS7	OID30337	FALSE	TRUE	FALSE
HLA-A	P04439	OID31048	FALSE	FALSE	TRUE
HS6ST2	Q96MM7	OID30481	FALSE	TRUE	FALSE
IGBP1	P78318	OID31059	FALSE	TRUE	FALSE
IL13RA2	Q14627	OID30841	FALSE	TRUE	FALSE
IL2RG	P31785	OID31361	FALSE	TRUE	FALSE
LTB	Q06643	OID31383	FALSE	FALSE	TRUE
MAGEA3	P43357	OID31331	FALSE	TRUE	FALSE
MCTS1	Q9ULC4	OID31444	FALSE	TRUE	FALSE
MORF4L2	Q15014	OID31160	FALSE	TRUE	FALSE
MUCL3	Q3MIW9	OID31170	FALSE	FALSE	TRUE
NAA10	P41227	OID30188	FALSE	TRUE	FALSE
NUDT10	Q8NFP7	OID30198	FALSE	TRUE	FALSE
OFD1	O75665	OID31268	FALSE	TRUE	FALSE
OGT	O15294	OID31300	FALSE	TRUE	FALSE
OPHN1	O60890	OID31087	FALSE	TRUE	FALSE
PFDN6	O15212	OID30938	FALSE	FALSE	TRUE
POF1B	Q8WVV4	OID30504	FALSE	TRUE	FALSE
RAB33A	Q14088	OID30122	FALSE	TRUE	FALSE
RAB39B	Q96DA2	OID30069	FALSE	TRUE	FALSE
RGL2	O15211	OID31297	FALSE	FALSE	TRUE
RNF5	Q99942	OID30218	FALSE	FALSE	TRUE
RPGR	Q92834	OID30959	FALSE	TRUE	FALSE
S100G	P29377	OID31051	FALSE	TRUE	FALSE
SAT1	P21673	OID30111	FALSE	TRUE	FALSE
SERPINA7	P05543	OID30724	FALSE	TRUE	FALSE
SKIV2L	Q15477	OID30056	FALSE	FALSE	TRUE
SLC44A4	Q53GD3	OID30897	FALSE	FALSE	TRUE
SMS	P52788	OID30853	FALSE	TRUE	FALSE
SPACA5_SPACA5B	Q96QH8	OID30990	TRUE	TRUE	FALSE
SRPX	P78539	OID30310	FALSE	TRUE	FALSE
SYAP1	Q96A49	OID30636	FALSE	TRUE	FALSE
SYNGAP1	Q96PV0	OID30797	FALSE	FALSE	TRUE
SYTL4	Q96C24	OID30339	FALSE	TRUE	FALSE
TAP1	Q03518	OID31289	FALSE	FALSE	TRUE
TIMM8A	O60220	OID31143	FALSE	TRUE	FALSE
TRIM26	Q12899	OID31207	FALSE	FALSE	TRUE
TRIM40	Q6P9F5	OID30885	FALSE	FALSE	TRUE
TSPAN7	P41732	OID30810	FALSE	TRUE	FALSE
WDR46	O15213	OID31389	FALSE	FALSE	TRUE
XIAP	P98170	OID30490	FALSE	TRUE	FALSE
ZNF75D	P51815	OID31303	FALSE	TRUE	FALSE
