## Supplemental Figures and Tables for "Prioritizing protein targets for dyslipidaemia and cardiovascular diseases using Mendelian randomization in South Asians": ST3_UKBPPP_SAS_Lipids_Coloc_result_table.csv

Protein	Protein.UniProtID	Protein.ProbeID	Phenotype	nsnps	PP.H0.abf	PP.H1.abf	PP.H2.abf	PP.H3.abf	PP.H4.abf
ANGPTL3	Q9Y5C1	OID20407	LDL	2170	2.81482960129521e-07	0.0183501138450003	1.64588774237845e-06	0.106421596987076	0.875226361797222
ANGPTL3	Q9Y5C1	OID20407	HDL	2169	2.19175521910128e-06	0.142882268022825	1.85483994528083e-06	0.120181560913148	0.736932124468864
ANGPTL3	Q9Y5C1	OID20407	TC	2170	5.72292912059258e-20	3.73082622271059e-15	9.25522794536993e-07	0.059395014970796	0.940604059506406
ANGPTL3	Q9Y5C1	OID20407	TG	2170	1.46594052278137e-30	9.55659108837694e-26	1.96592060367834e-06	0.127287327368524	0.872710706710876
ANGPTL3	Q9Y5C1	OID20407	nonHDL	2174	4.38216041000412e-15	2.85681787515973e-10	1.0436908564415e-06	0.0671073994381488	0.932891556585311
ANGPTL4	Q9BY76	OID20703	HDL	2505	3.2001694245947e-05	0.226984027485091	6.03859199430464e-05	0.427964842817905	0.344958742082815
CGREF1	Q99674	OID20152	TG	1249	7.5379806364029e-56	9.42564004852697e-45	7.9973143441932e-12	0.999999999990152	1.85516746507421e-12
DPEP2	Q9H4A9	OID21305	HDL	882	4.60019575993585e-27	2.11675087726866e-09	2.1732339392182e-18	0.999999801423782	1.9645946706195e-07
GAS6	Q14393	OID20318	TC	2636	3.1074085470582e-09	0.0435335865353054	9.48050218964797e-09	0.131993679839532	0.824472721037254
GAS6	Q14393	OID20318	TG	2637	5.70866622910054e-09	0.0799764181447667	1.43502593731263e-08	0.200322415883204	0.719701145913104
GAS6	Q14393	OID20318	nonHDL	2629	4.0471566311229e-10	0.00566974251432095	3.30368710683821e-08	0.462288079508565	0.532042144535528
GSTA1	P08263	OID20166	TG	2249	3.24758743593856e-09	0.0446810238074331	1.00193113449899e-08	0.137029604677035	0.818289358248632
GSTA3	Q16772	OID21242	TG	2224	1.17745743605225e-10	0.0391128042996827	3.63351730484687e-10	0.11985721941525	0.841029975803969
LILRA5	A6NI73	OID20209	HDL	2746	3.15895564604085e-20	4.67652568310739e-14	6.75491500180685e-07	0.999999272896348	5.16121067007592e-08
LILRB2	Q8N423	OID20301	HDL	2923	7.52950758914796e-70	4.66346136702516e-14	1.61457282866617e-56	0.999998726609577	1.27339038704353e-06
LILRB5	O75023	OID20324	HDL	3003	7.00248701646473e-114	4.66775868429659e-14	1.50018188386999e-100	0.999999999999147	7.91759304897046e-13
PCSK9	Q8NBP7	OID20235	LDL	2741	6.03293033637409e-10	2.51722602446953e-06	3.67375789983026e-06	0.0143430178288706	0.985650790583911
PCSK9	Q8NBP7	OID20235	TC	2741	1.26372740764652e-06	0.00527287295061846	3.26873062253324e-06	0.0126566358515756	0.982065958739776
PCSK9	Q8NBP7	OID20235	nonHDL	2739	8.15489866390119e-07	0.0034025906857056	2.44227650079201e-06	0.00920288529757531	0.987391266250353
PLA2G15	Q8NCC3	OID21473	HDL	1254	1.53232720412438e-13	3.03638321001627e-10	7.25167834980035e-05	0.142838554707872	0.857088928204838
PLTP	P55058	OID20238	TG	2297	7.85489016007435e-19	6.27392105108731e-07	1.4706506467917e-15	0.000174825366846906	0.999824547241045
THOP1	P52888	OID20194	HDL	3274	3.77512772911287e-06	0.526512743174478	6.63469047849134e-07	0.0921519377823587	0.381330880446387
TLR3	O15455	OID20612	HDL	3406	4.90180359206346e-82	0.295991658499482	2.15327016375278e-83	0.0123106594094609	0.691697682091048
TNFSF13	O75888	OID20733	TC	1912	0.00147300863519381	0.262027568203342	0.00082465453434456	0.146104900944931	0.589569867682189
TNFSF13	O75888	OID20733	nonHDL	1901	0.000916254651095267	0.16298953798306	0.000956870807096546	0.16954902459255	0.665588311966198
ADAMTSL5	Q6ZMM2	OID30355	TC	2360	0.0012085604562979	0.333956593033123	0.00031211731117534	0.0856672510559617	0.578855478143443
APOC1	P02654	OID30749	HDL	2226	1.49821757216866e-19	1.3502385641645e-14	1.10958138615545e-05	0.999987988477291	9.15708834549806e-07
APOC1	P02654	OID30749	TC	2233	1.06446177603812e-20	9.5932977308159e-16	1.10957241818134e-05	0.999985040327425	3.86394839014618e-06
APOC1	P02654	OID30749	TG	2227	5.2671250457089e-48	4.74690009945269e-43	1.10957029731097e-05	0.999979924845418	8.97945161009933e-06
APOC1	P02654	OID30749	nonHDL	2220	1.04305926052371e-27	9.4000149564461e-23	1.10961974143732e-05	0.999985573734997	3.33006758869586e-06
APOE	P02649	OID30727	LDL	2228	1.03138227953199e-65	1.3961409098378e-48	7.38737954216824e-18	1	7.7905972066478e-18
APOE	P02649	OID30727	HDL	2227	1.2445390194166e-33	1.68466334556719e-16	9.2162834484759e-20	0.011487058065299	0.988512941934699
APOE	P02649	OID30727	TC	2234	1.84127431222618e-35	2.49250691747281e-18	1.91910237984286e-20	0.00159946112972245	0.998400538870277
APOE	P02649	OID30727	TG	2228	3.50667874267239e-60	4.74685065611663e-43	7.38737954216446e-18	0.999999999999488	5.22661308185111e-13
APOE	P02649	OID30727	nonHDL	2221	1.40131693729903e-42	1.89647124726492e-25	1.49070118838884e-20	0.00101845781560436	0.998981542184389
CELSR2	Q9HCU4	OID30593	LDL	1780	2.42118624560842e-102	1.58788340406007e-92	5.2660211399009e-13	0.00245606381028	0.997543936189181
CELSR2	Q9HCU4	OID30593	HDL	1779	9.70411637831333e-17	6.36393008073243e-07	1.69047769248619e-12	0.010096198256582	0.989903165348722
CELSR2	Q9HCU4	OID30593	TC	1778	1.16152577551504e-73	7.61606015908203e-64	6.39759596705031e-13	0.00319806629786646	0.9968019337015
CELSR2	Q9HCU4	OID30593	nonHDL	1807	1.74423683618289e-86	1.14356651114863e-76	6.23173914205267e-13	0.00308877716605591	0.996911222833319
EPPK1	P58107	OID30250	LDL	1562	2.01823782844426e-07	0.0671590444934114	3.36743656259336e-07	0.111233483278515	0.821606933660634
EPPK1	P58107	OID30250	TC	1562	8.38630777382832e-07	0.279063452770643	3.65663852963966e-07	0.121078741553571	0.599856601381155
EPPK1	P58107	OID30250	nonHDL	1556	3.29867300112734e-07	0.109766531028593	4.00810672344724e-07	0.132616006805865	0.75761673148757
GIPC3	Q8TF64	OID31507	HDL	2662	0.000593185564164233	0.260268570041524	0.000276477470200038	0.12069023542383	0.618171531500282
GSTM4	Q03013	OID30164	HDL	1595	6.93660784512353e-10	5.69565481356753e-05	1.21206341541699e-05	0.995221629070888	0.00470929305315993
HGFAC	Q04756	OID30718	LDL	2630	1.83295411532745e-12	0.168690503090879	1.16191983024217e-13	0.00987194746635402	0.821437549440818
HGFAC	Q04756	OID30718	TC	2627	7.082906642461e-13	0.0652014804747283	7.14054301777131e-14	0.00564405056753362	0.92915446895696
HGFAC	Q04756	OID30718	nonHDL	2437	1.00022436113091e-12	0.0907583857640994	6.95162709288031e-14	0.00540393163297896	0.903837682601851
KHK	P50053	OID30241	TG	1232	6.30047544993117e-57	9.42612840349419e-45	6.68405434365944e-13	0.999999999999289	2.96552775485423e-14
LILRA3	Q8N6C8	OID30376	HDL	2796	9.44009768931291e-83	4.66866930767487e-14	2.02200909073912e-69	0.999999373581343	6.26418623496197e-07
LPA	P08519	OID30747	LDL	2860	7.50635340869471e-09	0.00170613088423032	4.90602657812289e-08	0.0101628540912132	0.988130958457937
LPA	P08519	OID30747	TC	2860	3.71222925142148e-07	0.0843758431072158	3.77686143340585e-07	0.0850142690082237	0.830609138975492
PCSK7	Q16549	OID31410	TG	2420	1.68190519435197e-235	4.80838332877878e-225	3.49786004835502e-11	0.999999999963734	1.26151803652329e-12
PECR	Q9BY49	OID30228	HDL	2468	6.99369184083015e-15	0.336510430450134	1.11587470159236e-15	0.0530813306462754	0.610408238903582
