## Supplemental Figures and Tables for "Prioritizing protein targets for dyslipidaemia and cardiovascular diseases using Mendelian randomization in South Asians": ST4_GMR_Result.csv

Protein	Protein.UniProtID	Protein.ProbeID	outcome	Pvalue	Rsq	Method	SNPs	Beta	Se	CI	Pval	fdr	Q_Value	Q_Pval	Intercept	Int_Pval	Int_fdr
ANGPTL3	Q9Y5C1	OID20407	LDL-C	1e-04	0.4	gIVW	3	0.100143642033928	0.0233907800248916	(0.05, 0.15)	1.85779840639684e-05	6.50229442238894e-05	0.595645149493805	0.742433054435264	NA	NA	NA
PCSK9	Q8NBP7	OID20235	LDL-C	1e-04	0.4	gIVW	6	0.115828129500001	0.028411635863489	(0.06, 0.17)	4.56626880126513e-05	0.00010654627202952	9.02516869781395	0.10806446458503	NA	NA	NA
APOE	P02649	OID30727	LDL-C	1e-04	0.4	gIVW	11	-0.118368808410832	0.0693406563297755	(-0.25, 0.02)	0.0878105052100035	0.0878105052100035	285.526562657573	1.77501735562435e-55	NA	NA	NA
CELSR2	Q9HCU4	OID30593	LDL-C	1e-04	0.4	gIVW	6	-0.304750724344384	0.0645653349075342	(-0.43, -0.18)	2.3580256189226e-06	1.65061793324582e-05	81.9717260670268	3.2447104479816e-16	NA	NA	NA
EPPK1	P58107	OID30250	LDL-C	1e-04	0.4	gIVW	6	-0.0616678465993407	0.0247133984450245	(-0.11, -0.01)	0.0125843452820479	0.0146817361623892	10.2783826646449	0.0677208881746851	NA	NA	NA
HGFAC	Q04756	OID30718	LDL-C	1e-04	0.4	gIVW	12	-0.0356469648415986	0.0126238291004718	(-0.06, -0.01)	0.0047460378800583	0.00830556629010203	9.80469129147994	0.548036307376164	NA	NA	NA
LPA	P08519	OID30747	LDL-C	1e-04	0.4	gIVW	9	0.066623457195813	0.0256548914522356	(0.02, 0.12)	0.00940664285220072	0.013169299993081	16.9227235713249	0.0309238875392666	NA	NA	NA
ANGPTL3	Q9Y5C1	OID20407	LDL-C	1e-04	0.4	gEgger	3	0.131528065792412	0.0549028648949302	(0.02, 0.24)	0.0165909097855519	0.0331818195711038	0.196413770535586	0.657631253391376	-0.00931149298754343	0.527486471912542	0.851842929779484
PCSK9	Q8NBP7	OID20235	LDL-C	1e-04	0.4	gEgger	6	0.0986211509472606	0.082937789713159	(-0.06, 0.26)	0.234401147656309	0.281281377187571	8.91300958777246	0.0633109893958236	0.0052533683753521	0.822481350886652	0.912715654825065
CELSR2	Q9HCU4	OID30593	LDL-C	1e-04	0.4	gEgger	6	-0.375975919006422	0.138946703271586	(-0.65, -0.10)	0.00681195042109883	0.0302427233281392	75.3845353951464	1.65226731723314e-15	0.03091433910845	0.554382267385736	0.851842929779484
EPPK1	P58107	OID30250	LDL-C	1e-04	0.4	gEgger	6	-0.0188497358750848	0.0795363591180797	(-0.17, 0.14)	0.812660508788954	0.812660508788954	9.50334487728307	0.0496785629834413	-0.0127251568244425	0.567895286519656	0.851842929779484
HGFAC	Q04756	OID30718	LDL-C	1e-04	0.4	gEgger	12	-0.0432134862726428	0.0167947092546126	(-0.08, -0.01)	0.0100809077760464	0.0302427233281392	9.33809236988766	0.500345975107884	0.00385863373619694	0.494555998731027	0.851842929779484
LPA	P08519	OID30747	LDL-C	1e-04	0.4	gEgger	9	0.072130310654902	0.0572261691109617	(-0.04, 0.18)	0.207509683786114	0.281281377187571	16.8937262427666	0.0180944586871358	-0.00186039021438607	0.912715654825065	0.912715654825065
ANGPTL3	Q9Y5C1	OID20407	LDL-C	1e-04	0.4	Weighted median	3	0.0995173685179758	0.024081821250932	(0.05, 0.15)	3.58887913167823e-05	4.30665495801388e-05	NA	NA	NA	NA	NA
PCSK9	Q8NBP7	OID20235	LDL-C	1e-04	0.4	Weighted median	6	0.126641670781705	0.0212453491872213	(0.09, 0.17)	2.50833026650391e-09	5.01666053300782e-09	NA	NA	NA	NA	NA
CELSR2	Q9HCU4	OID30593	LDL-C	1e-04	0.4	Weighted median	6	-0.316956642096197	0.0382106862124569	(-0.39, -0.24)	1.08609114443563e-16	6.51654686661378e-16	NA	NA	NA	NA	NA
EPPK1	P58107	OID30250	LDL-C	1e-04	0.4	Weighted median	6	-0.0546445158022447	0.0183966268261263	(-0.09, -0.02)	0.002974556159915	0.002974556159915	NA	NA	NA	NA	NA
HGFAC	Q04756	OID30718	LDL-C	1e-04	0.4	Weighted median	12	-0.0528762538228483	0.0123395968841249	(-0.08, -0.03)	1.82667182969699e-05	2.74000774454548e-05	NA	NA	NA	NA	NA
LPA	P08519	OID30747	LDL-C	1e-04	0.4	Weighted median	9	0.101498647175555	0.016761478482585	(0.07, 0.13)	1.40007381173624e-09	4.20022143520872e-09	NA	NA	NA	NA	NA
ANGPTL3	Q9Y5C1	OID20407	HDL-C	1e-04	0.4	gIVW	3	0.0876459401884414	0.0236643642698158	(0.04, 0.13)	0.000212469223747205	0.000679901515991056	0.0776830153055392	0.961903151353852	NA	NA	NA
ANGPTL4	Q9BY76	OID20703	HDL-C	1e-04	0.4	gIVW	4	0.046702514519267	0.0515085641724919	(-0.05, 0.15)	0.364568550572878	0.364568550572878	16.7761655139793	0.000785742132517898	NA	NA	NA
DPEP2	Q9H4A9	OID21305	HDL-C	1e-04	0.4	gIVW	7	-0.0570580925965345	0.0243165795710343	(-0.10, -0.01)	0.018952258497212	0.0303236135955392	33.7312517363261	7.58082992387189e-06	NA	NA	NA
LILRA5	A6NI73	OID20209	HDL-C	1e-04	0.4	gIVW	4	-0.0730877739882939	0.0678474267863999	(-0.21, 0.06)	0.281374297396018	0.300132583889086	29.3172147484195	1.92074588257385e-06	NA	NA	NA
LILRB2	Q8N423	OID20301	HDL-C	1e-04	0.4	gIVW	23	-0.0419977259229188	0.0172760705344446	(-0.08, -0.01)	0.0150581805102587	0.0267700986849044	109.817720177944	1.18936685463213e-13	NA	NA	NA
LILRB5	O75023	OID20324	HDL-C	1e-04	0.4	gIVW	37	0.0422869244723714	0.011314326850117	(0.02, 0.06)	0.000185883396560785	0.000679901515991056	106.417719618551	6.98738310550365e-09	NA	NA	NA
PLA2G15	Q8NCC3	OID21473	HDL-C	1e-04	0.4	gIVW	4	-0.16348556160291	0.0414426133598711	(-0.24, -0.08)	7.98445733965228e-05	0.000425837724781455	9.4411408129765	0.0239658381090359	NA	NA	NA
THOP1	P52888	OID20194	HDL-C	1e-04	0.4	gIVW	7	0.0547394259639943	0.0200083973460335	(0.02, 0.09)	0.00622245582284101	0.0142227561664937	6.05544719923674	0.417007622012066	NA	NA	NA
TLR3	O15455	OID20612	HDL-C	1e-04	0.4	gIVW	33	0.0171934365397422	0.00801793504692161	(0.00, 0.03)	0.0320030806734787	0.0426707742313049	76.5921618164188	1.60101868405884e-05	NA	NA	NA
APOC1	P02654	OID30749	HDL-C	1e-04	0.4	gIVW	4	-0.0877123510265202	0.0441540022368558	(-0.17, -0.00)	0.0469767636625281	0.0578175552769577	12.9570328030505	0.00473045183438106	NA	NA	NA
APOE	P02649	OID30727	HDL-C	1e-04	0.4	gIVW	11	0.102201080334566	0.0289407340471952	(0.05, 0.16)	0.0004133784355743	0.0011023424948648	49.6136931502245	3.14308442049085e-07	NA	NA	NA
CELSR2	Q9HCU4	OID30593	HDL-C	1e-04	0.4	gIVW	6	0.093663934379311	0.0224670612869141	(0.05, 0.14)	3.06013319720651e-05	0.000244810655776521	9.74259365584924	0.0828660671339576	NA	NA	NA
GIPC3	Q8TF64	OID31507	HDL-C	1e-04	0.4	gIVW	2	-0.090750497951546	0.0340820721974445	(-0.16, -0.02)	0.00775153785296019	0.0155030757059204	NA	NA	NA	NA	NA
GSTM4	Q03013	OID30164	HDL-C	1e-04	0.4	gIVW	12	-0.0826880298498101	0.0577468568912114	(-0.20, 0.03)	0.152170928169162	0.173909632193328	158.067775672205	3.32996311719732e-28	NA	NA	NA
LILRA3	Q8N6C8	OID30376	HDL-C	1e-04	0.4	gIVW	30	-0.0583565495627617	0.0070280156301714	(-0.07, -0.04)	1.01158433539948e-16	1.61853493663917e-15	47.0094328282545	0.0185760465246237	NA	NA	NA
PECR	Q9BY49	OID30228	HDL-C	1e-04	0.4	gIVW	7	-0.0392731213849081	0.0175672887340365	(-0.07, -0.00)	0.0253791389971789	0.0369151112686239	9.86673603132188	0.130377401943956	NA	NA	NA
ANGPTL3	Q9Y5C1	OID20407	HDL-C	1e-04	0.4	gEgger	3	0.0848357305799171	0.0555092170800804	(-0.02, 0.19)	0.1264336255042	0.180619465006	0.0745507546702072	0.784822590150257	0.000833008138546431	0.955368412502745	0.955368412502745
DPEP2	Q9H4A9	OID21305	HDL-C	1e-04	0.4	gEgger	7	-0.0378644315420807	0.0312438972783113	(-0.10, 0.02)	0.225551245040733	0.250612494489703	28.2710302182022	3.22165936024149e-05	-0.0150403761593	0.325756937891134	0.885543112516194
LILRB2	Q8N423	OID20301	HDL-C	1e-04	0.4	gEgger	23	-0.0432923281590873	0.0201929496068838	(-0.08, -0.00)	0.0320382669799775	0.064076533959955	109.725870011126	5.28226061393331e-14	0.000770953673240147	0.894521423884949	0.955368412502745
LILRB5	O75023	OID20324	HDL-C	1e-04	0.4	gEgger	37	0.0348338493735708	0.0122522469599554	(0.01, 0.06)	0.00446829309574959	0.0223414654787479	100.299148746121	3.23265484378598e-08	0.0049977540332685	0.14395988687699	0.885543112516194
PLA2G15	Q8NCC3	OID21473	HDL-C	1e-04	0.4	gEgger	4	-0.249998855090633	0.173243604990953	(-0.59, 0.09)	0.149006921858675	0.186258652323344	8.31899745234468	0.0156153835415076	0.0252468054553482	0.603480389636333	0.885543112516194
THOP1	P52888	OID20194	HDL-C	1e-04	0.4	gEgger	7	-0.00148486462497326	0.0488119940445975	(-0.10, 0.09)	0.975732033009509	0.975732033009509	4.46367199725629	0.484758664881789	0.018305772927669	0.207072690243724	0.885543112516194
APOE	P02649	OID30727	HDL-C	1e-04	0.4	gEgger	11	0.0987013622237649	0.038580329299258	(0.02, 0.17)	0.0105175067705292	0.035058355901764	49.4934307356646	1.3411891984987e-07	0.00183358876380764	0.882436668039718	0.955368412502745
CELSR2	Q9HCU4	OID30593	HDL-C	1e-04	0.4	gEgger	6	0.114848997984876	0.0491787701888345	(0.02, 0.21)	0.0195258266064662	0.0488145665161655	9.17806031777619	0.0567996916197316	-0.00934424215348506	0.619880178761336	0.885543112516194
LILRA3	Q8N6C8	OID30376	HDL-C	1e-04	0.4	gEgger	30	-0.0567144668311863	0.00764555605075624	(-0.07, -0.04)	1.19015908239817e-13	1.19015908239817e-12	46.4441791667534	0.0156700754885421	-0.00124565196955346	0.559381134340552	0.885543112516194
PECR	Q9BY49	OID30228	HDL-C	1e-04	0.4	gEgger	7	-0.0608908146990832	0.0327052073841085	(-0.12, 0.00)	0.0626301673035199	0.104383612172533	8.76132437953411	0.118971267991162	0.00978105487653325	0.427044670999981	0.885543112516194
ANGPTL3	Q9Y5C1	OID20407	HDL-C	1e-04	0.4	Weighted median	3	0.0879892507286685	0.0235578263187163	(0.04, 0.13)	0.000187690826297858	0.000187690826297858	NA	NA	NA	NA	NA
DPEP2	Q9H4A9	OID21305	HDL-C	1e-04	0.4	Weighted median	7	-0.0594705775802467	0.0124843018746439	(-0.08, -0.04)	1.90142325848288e-06	3.16903876413813e-06	NA	NA	NA	NA	NA
LILRB2	Q8N423	OID20301	HDL-C	1e-04	0.4	Weighted median	23	-0.0567339412772784	0.00891029325596422	(-0.07, -0.04)	1.92464741927057e-10	4.81161854817642e-10	NA	NA	NA	NA	NA
LILRB5	O75023	OID20324	HDL-C	1e-04	0.4	Weighted median	37	0.040410151661466	0.00540724329920286	(0.03, 0.05)	7.81862454525786e-14	2.60620818175262e-13	NA	NA	NA	NA	NA
PLA2G15	Q8NCC3	OID21473	HDL-C	1e-04	0.4	Weighted median	4	-0.134168544276709	0.0324131367782755	(-0.20, -0.07)	3.4832746682306e-05	4.35409333528825e-05	NA	NA	NA	NA	NA
THOP1	P52888	OID20194	HDL-C	1e-04	0.4	Weighted median	7	0.0785949550671961	0.019904952999984	(0.04, 0.12)	7.86383214653532e-05	8.73759127392813e-05	NA	NA	NA	NA	NA
APOE	P02649	OID30727	HDL-C	1e-04	0.4	Weighted median	11	0.145633734252899	0.0166957469388185	(0.11, 0.18)	2.71394946791064e-18	1.35697473395532e-17	NA	NA	NA	NA	NA
CELSR2	Q9HCU4	OID30593	HDL-C	1e-04	0.4	Weighted median	6	0.0991424538465006	0.0168107670117366	(0.07, 0.13)	3.68923220599951e-09	7.37846441199902e-09	NA	NA	NA	NA	NA
LILRA3	Q8N6C8	OID30376	HDL-C	1e-04	0.4	Weighted median	30	-0.0603118336952314	0.00439430408383772	(-0.07, -0.05)	7.1926842855873e-43	7.1926842855873e-42	NA	NA	NA	NA	NA
PECR	Q9BY49	OID30228	HDL-C	1e-04	0.4	Weighted median	7	-0.0511910462353813	0.0114905577351022	(-0.07, -0.03)	8.38723865163366e-06	1.19817695023338e-05	NA	NA	NA	NA	NA
ANGPTL3	Q9Y5C1	OID20407	TC	1e-04	0.4	gIVW	3	0.205299439081804	0.0234173275370471	(0.16, 0.25)	1.83508670159433e-18	1.83508670159433e-17	0.325932139119224	0.849620015906825	NA	NA	NA
GAS6	Q14393	OID20318	TC	1e-04	0.4	gIVW	9	-0.0730709000557519	0.0174908853863687	(-0.11, -0.04)	2.94528816812754e-05	5.89057633625508e-05	6.14465251250782	0.63103243560465	NA	NA	NA
PCSK9	Q8NBP7	OID20235	TC	1e-04	0.4	gIVW	6	0.0835426988468542	0.0299315637213005	(0.02, 0.14)	0.00525253833234798	0.0087542305539133	10.0066515533752	0.0750469965717612	NA	NA	NA
TNFSF13	O75888	OID20733	TC	1e-04	0.4	gIVW	3	-0.0618993865551841	0.029961867849379	(-0.12, -0.00)	0.0388342547238851	0.0472241293849054	4.86033579495467	0.08802205266106	NA	NA	NA
APOC1	P02654	OID30749	TC	1e-04	0.4	gIVW	4	0.119082569814693	0.0213302639482238	(0.08, 0.16)	2.3667863448501e-08	1.18339317242505e-07	1.40196163185675	0.705074978247592	NA	NA	NA
APOE	P02649	OID30727	TC	1e-04	0.4	gIVW	11	-0.115224776118694	0.0568008787636183	(-0.23, -0.00)	0.0425017164464149	0.0472241293849054	191.158055850796	1.12242889200522e-35	NA	NA	NA
CELSR2	Q9HCU4	OID30593	TC	1e-04	0.4	gIVW	6	-0.253850705261313	0.0557746930535653	(-0.36, -0.14)	5.33002666144664e-06	1.33250666536166e-05	61.4760674729806	6.0191536036241e-12	NA	NA	NA
EPPK1	P58107	OID30250	TC	1e-04	0.4	gIVW	6	-0.0542289179478837	0.0273589906458674	(-0.11, -0.00)	0.0474653396011362	0.0474653396011362	12.3789685952186	0.0299482851568348	NA	NA	NA
HGFAC	Q04756	OID30718	TC	1e-04	0.4	gIVW	12	-0.0590302053427237	0.0125735906389276	(-0.08, -0.03)	2.66897597310354e-06	8.8965865770118e-06	7.9096770688633	0.72137128067762	NA	NA	NA
LPA	P08519	OID30747	TC	1e-04	0.4	gIVW	9	0.0463829796172399	0.0214330151736215	(0.00, 0.09)	0.0304574220341854	0.0435106029059791	12.4314220564133	0.132967880771441	NA	NA	NA
ANGPTL3	Q9Y5C1	OID20407	TC	1e-04	0.4	gEgger	3	0.226859556045136	0.0549186350044323	(0.12, 0.33)	3.61455498936181e-05	0.000361455498936181	0.1375618252705	0.710717020419636	-0.00638868410708764	0.664276466316045	0.891635784754766
GAS6	Q14393	OID20318	TC	1e-04	0.4	gEgger	9	-0.0307959473286951	0.0393270059594189	(-0.11, 0.05)	0.433583785614166	0.517325411501009	4.7041777105131	0.69601163439702	-0.0145206083695803	0.230062522622355	0.801041486657557
PCSK9	Q8NBP7	OID20235	TC	1e-04	0.4	gEgger	6	0.0997319069944515	0.0873668859237539	(-0.07, 0.27)	0.253649503152538	0.362356433075054	9.9071544165919	0.0420210347825525	-0.00493375137581843	0.841144986483479	0.934605540537199
TNFSF13	O75888	OID20733	TC	1e-04	0.4	gEgger	3	0.0943341949161591	0.0785840148862726	(-0.06, 0.25)	0.229974428875251	0.362356433075054	0.656279789739306	0.417876397819613	-0.0543575453339959	0.0403274141834988	0.403274141834988
APOC1	P02654	OID30749	TC	1e-04	0.4	gEgger	4	0.0615359069069445	0.0843340655117913	(-0.10, 0.23)	0.465592870350908	0.517325411501009	0.904516560640677	0.636189833189642	0.0184081962299646	0.480624891994534	0.801041486657557
APOE	P02649	OID30727	TC	1e-04	0.4	gEgger	11	-0.1642889773447	0.0709078357597423	(-0.30, -0.03)	0.0205071722533006	0.0512679306332515	167.436398646548	2.1095510998453e-31	0.025836381247484	0.258815709719615	0.801041486657557
CELSR2	Q9HCU4	OID30593	TC	1e-04	0.4	gEgger	6	-0.293342254915185	0.123751748481444	(-0.54, -0.05)	0.0177684186757463	0.0512679306332515	59.4690663755092	3.75044616456569e-12	0.0174053897114423	0.713308627803813	0.891635784754766
EPPK1	P58107	OID30250	TC	1e-04	0.4	gEgger	6	0.00484692897139643	0.0852460965282529	(-0.16, 0.17)	0.954658251356072	0.954658251356072	10.9025478954346	0.0276813514562406	-0.0175602120435328	0.461737667154007	0.801041486657557
HGFAC	Q04756	OID30718	TC	1e-04	0.4	gEgger	12	-0.0598784497005535	0.0166919558532128	(-0.09, -0.03)	0.000334166149750459	0.00167083074875229	7.90370725948618	0.638242224243285	0.000443066943987399	0.938413098317244	0.938413098317244
LPA	P08519	OID30747	TC	1e-04	0.4	gEgger	9	0.0832742116693678	0.0467682369813117	(-0.01, 0.17)	0.0749824029201371	0.149964805840274	11.1660848444836	0.131536764442422	-0.012474282596691	0.373122880571346	0.801041486657557
ANGPTL3	Q9Y5C1	OID20407	TC	1e-04	0.4	Weighted median	3	0.205785842936669	0.0346746362508764	(0.14, 0.27)	2.94265369240726e-09	1.13369211573073e-08	NA	NA	NA	NA	NA
GAS6	Q14393	OID20318	TC	1e-04	0.4	Weighted median	9	-0.0822181447918096	0.0145272146071199	(-0.11, -0.05)	1.51731026115238e-08	3.79327565288095e-08	NA	NA	NA	NA	NA
PCSK9	Q8NBP7	OID20235	TC	1e-04	0.4	Weighted median	6	0.0913128849538943	0.0196713093325348	(0.05, 0.13)	3.45166067397934e-06	4.93094381997049e-06	NA	NA	NA	NA	NA
TNFSF13	O75888	OID20733	TC	1e-04	0.4	Weighted median	3	-0.0791198133842436	0.024101090308539	(-0.13, -0.03)	0.00102770150692285	0.00114189056324761	NA	NA	NA	NA	NA
APOC1	P02654	OID30749	TC	1e-04	0.4	Weighted median	4	0.125727329083616	0.0237270259896548	(0.08, 0.17)	1.16497277882686e-07	1.94162129804477e-07	NA	NA	NA	NA	NA
APOE	P02649	OID30727	TC	1e-04	0.4	Weighted median	11	-0.12077641016032	0.0204326017276712	(-0.16, -0.08)	3.40107634719219e-09	1.13369211573073e-08	NA	NA	NA	NA	NA
CELSR2	Q9HCU4	OID30593	TC	1e-04	0.4	Weighted median	6	-0.264978311642318	0.034811899804939	(-0.33, -0.20)	2.70479377380696e-14	2.70479377380696e-13	NA	NA	NA	NA	NA
EPPK1	P58107	OID30250	TC	1e-04	0.4	Weighted median	6	-0.0567019581705245	0.018276217394054	(-0.09, -0.02)	0.00191893771237438	0.00191893771237438	NA	NA	NA	NA	NA
HGFAC	Q04756	OID30718	TC	1e-04	0.4	Weighted median	12	-0.0680859840060292	0.0126827778351732	(-0.09, -0.04)	7.94465682908592e-08	1.58893136581718e-07	NA	NA	NA	NA	NA
LPA	P08519	OID30747	TC	1e-04	0.4	Weighted median	9	0.0672966258968626	0.016286654696553	(0.04, 0.10)	3.5960421247869e-05	4.49505265598362e-05	NA	NA	NA	NA	NA
ANGPTL3	Q9Y5C1	OID20407	TG	1e-04	0.4	gIVW	3	0.265272865495769	0.0234477816605918	(0.22, 0.31)	1.1270787291402e-29	1.1270787291402e-28	0.0506582082901856	0.974988986305424	NA	NA	NA
CGREF1	Q99674	OID20152	TG	1e-04	0.4	gIVW	5	-0.0750252321729716	0.025203521321847	(-0.12, -0.03)	0.00291296951534104	0.00485494919223507	10.2414409164083	0.0365512224756366	NA	NA	NA
GAS6	Q14393	OID20318	TG	1e-04	0.4	gIVW	9	-0.0827955469310077	0.0175022059199208	(-0.12, -0.05)	2.23881694987746e-06	7.4627231662582e-06	5.04010252570959	0.753281446498539	NA	NA	NA
GSTA1	P08263	OID20166	TG	1e-04	0.4	gIVW	5	-0.0875263423472369	0.0211824033413283	(-0.13, -0.05)	3.59572274429844e-05	7.19144548859688e-05	1.81282819560093	0.770134536984813	NA	NA	NA
GSTA3	Q16772	OID21242	TG	1e-04	0.4	gIVW	6	-0.07977731560167	0.0185268239903129	(-0.12, -0.04)	1.66200161446148e-05	4.1550040361537e-05	1.60849488868954	0.900220155544601	NA	NA	NA
PLTP	P55058	OID20238	TG	1e-04	0.4	gIVW	14	-0.0943286317768955	0.0158081307219987	(-0.13, -0.06)	2.41513497399501e-09	1.20756748699751e-08	14.3048288567316	0.352732114659582	NA	NA	NA
APOC1	P02654	OID30749	TG	1e-04	0.4	gIVW	4	0.23910700905348	0.0968232408545632	(0.05, 0.43)	0.0135294145728156	0.0193277351040223	63.4141745336506	1.09525094756038e-13	NA	NA	NA
APOE	P02649	OID30727	TG	1e-04	0.4	gIVW	11	-0.0625299078759479	0.0652784670530067	(-0.19, 0.07)	0.338115780003268	0.338115780003268	255.061430168167	4.67832052417988e-49	NA	NA	NA
KHK	P50053	OID30241	TG	1e-04	0.4	gIVW	6	0.0625606761414101	0.031962951450843	(-0.00, 0.13)	0.0503137101104647	0.0628921376380809	21.1314809917901	0.000765008465427309	NA	NA	NA
PCSK7	Q16549	OID31410	TG	1e-04	0.4	gIVW	16	-0.0975975467605767	0.0572119134525431	(-0.21, 0.01)	0.0880275343231106	0.0978083714701229	242.057426717425	5.34936540792132e-43	NA	NA	NA
ANGPTL3	Q9Y5C1	OID20407	TG	1e-04	0.4	gEgger	3	0.263246969538695	0.0550094641079266	(0.16, 0.37)	1.70574861213524e-06	1.19402402849467e-05	0.049000755865345	0.824811244920073	0.000600629619347315	0.967525637069033	0.980677836592321
CGREF1	Q99674	OID20152	TG	1e-04	0.4	gEgger	5	-0.133052714565971	0.122507599725417	(-0.37, 0.11)	0.277444825359411	0.32368562958598	9.49236430321907	0.0234127303171904	0.0245949285589136	0.626570060751542	0.980677836592321
GAS6	Q14393	OID20318	TG	1e-04	0.4	gEgger	9	-0.0266350983331028	0.039448055485429	(-0.10, 0.05)	0.499552390000143	0.499552390000143	2.51654611848028	0.925845980495803	-0.019252593080087	0.112157380366727	0.392550831283545
GSTA1	P08263	OID20166	TG	1e-04	0.4	gEgger	5	-0.115926470714235	0.0461141239005993	(-0.21, -0.03)	0.0119403003505776	0.0208955256135108	1.33210430931398	0.721524073588839	0.00952551959361266	0.48809460873738	0.980677836592321
GSTA3	Q16772	OID21242	TG	1e-04	0.4	gEgger	6	-0.074064276174822	0.0288130323655579	(-0.13, -0.02)	0.0101547995950506	0.0208955256135108	1.54146751718667	0.819271502620724	-0.00219947806033792	0.795715137796361	0.980677836592321
PLTP	P55058	OID20238	TG	1e-04	0.4	gEgger	14	-0.0940427604093362	0.0202492524302303	(-0.13, -0.05)	3.41300202633121e-06	1.19455070921592e-05	14.3041296646822	0.281710227152172	-0.000107094792596235	0.980677836592321	0.980677836592321
APOC1	P02654	OID30749	TG	1e-04	0.4	gEgger	4	0.721773457485372	0.312238802725389	(0.11, 1.33)	0.0207993407417968	0.0291190770385155	27.8665112233769	8.88922651247587e-07	-0.154383114076715	0.110204804058489	0.392550831283545
ANGPTL3	Q9Y5C1	OID20407	TG	1e-04	0.4	Weighted median	3	0.264918376085745	0.0420530824041511	(0.18, 0.35)	2.98379106056274e-10	6.96217914131306e-10	NA	NA	NA	NA	NA
CGREF1	Q99674	OID20152	TG	1e-04	0.4	Weighted median	5	-0.0761823441084582	0.013982022507758	(-0.10, -0.05)	5.07699619477374e-08	7.10779467268324e-08	NA	NA	NA	NA	NA
GAS6	Q14393	OID20318	TG	1e-04	0.4	Weighted median	9	-0.0809946172971562	0.0147754139097341	(-0.11, -0.05)	4.2122092432487e-08	7.10779467268324e-08	NA	NA	NA	NA	NA
GSTA1	P08263	OID20166	TG	1e-04	0.4	Weighted median	5	-0.084454749240393	0.0181038511472373	(-0.12, -0.05)	3.08593525617431e-06	3.08593525617431e-06	NA	NA	NA	NA	NA
GSTA3	Q16772	OID21242	TG	1e-04	0.4	Weighted median	6	-0.0772652273537999	0.0155541438524016	(-0.11, -0.05)	6.78211590038453e-07	7.91246855044862e-07	NA	NA	NA	NA	NA
PLTP	P55058	OID20238	TG	1e-04	0.4	Weighted median	14	-0.108224590753488	0.0122011268384327	(-0.13, -0.08)	7.31138401449455e-19	5.11796881014619e-18	NA	NA	NA	NA	NA
APOC1	P02654	OID30749	TG	1e-04	0.4	Weighted median	4	0.249485690270174	0.0340922251282843	(0.18, 0.32)	2.51760601244469e-13	8.81162104355642e-13	NA	NA	NA	NA	NA
ANGPTL3	Q9Y5C1	OID20407	nonHDL-C	1e-04	0.4	gIVW	3	0.178559936016232	0.0242873692483906	(0.13, 0.23)	1.95311107148068e-13	1.75779996433261e-12	0.447343551339923	0.799577532104138	NA	NA	NA
GAS6	Q14393	OID20318	nonHDL-C	1e-04	0.4	gIVW	9	-0.0875514232040476	0.0181908285539075	(-0.12, -0.05)	1.48723626401827e-06	4.46170879205481e-06	6.92918444127527	0.544292114113	NA	NA	NA
PCSK9	Q8NBP7	OID20235	nonHDL-C	1e-04	0.4	gIVW	6	0.0944300482790951	0.0297409443608277	(0.04, 0.15)	0.00149792234770072	0.0019259001613295	9.11103903968071	0.104716310014552	NA	NA	NA
TNFSF13	O75888	OID20733	nonHDL-C	1e-04	0.4	gIVW	3	-0.0760671224236426	0.021804577730197	(-0.12, -0.03)	0.000485584436970383	0.000728376655455575	2.42126176358088	0.298009211526881	NA	NA	NA
APOC1	P02654	OID30749	nonHDL-C	1e-04	0.4	gIVW	4	0.139792891728914	0.0220240462291541	(0.10, 0.18)	2.19148350318323e-10	9.86167576432453e-10	0.475661241054687	0.924205054745479	NA	NA	NA
APOE	P02649	OID30727	nonHDL-C	1e-04	0.4	gIVW	11	-0.138906150129365	0.0600411343396646	(-0.26, -0.02)	0.0206942630769596	0.0206942630769596	198.915914503859	2.71609969407281e-37	NA	NA	NA
CELSR2	Q9HCU4	OID30593	nonHDL-C	1e-04	0.4	gIVW	6	-0.285393436282275	0.0665053866196856	(-0.42, -0.16)	1.77643730788754e-05	3.19758715419757e-05	80.8234085097087	5.6436817392067e-16	NA	NA	NA
EPPK1	P58107	OID30250	nonHDL-C	1e-04	0.4	gIVW	6	-0.070062009075823	0.0225875824108555	(-0.11, -0.03)	0.00192352294667487	0.00216396331500923	7.74275868783313	0.170994158496331	NA	NA	NA
HGFAC	Q04756	OID30718	nonHDL-C	1e-04	0.4	gIVW	12	-0.057029215690333	0.013091188033447	(-0.08, -0.03)	1.32276067039491e-05	2.97621150838855e-05	10.0892547225106	0.522376966160992	NA	NA	NA
ANGPTL3	Q9Y5C1	OID20407	nonHDL-C	1e-04	0.4	gEgger	3	0.193101950294592	0.0569908473508705	(0.08, 0.30)	0.000703279169457893	0.00316475626256052	0.367786070264212	0.544213529559622	-0.00431301883583537	0.777897996552816	0.777897996552816
GAS6	Q14393	OID20318	nonHDL-C	1e-04	0.4	gEgger	9	-0.0181124241437157	0.0411813085025528	(-0.10, 0.06)	0.66006640745787	0.742574708390104	3.39673312638371	0.846039306991752	-0.0238144601670306	0.0601787552551303	0.541608797296173
PCSK9	Q8NBP7	OID20235	nonHDL-C	1e-04	0.4	gEgger	6	0.121254871899559	0.0860093196105621	(-0.05, 0.29)	0.158602410412088	0.285484338741758	8.85897783495335	0.0647226598045783	-0.00816935975031007	0.735846937286443	0.777897996552816
TNFSF13	O75888	OID20733	nonHDL-C	1e-04	0.4	gEgger	3	0.0429300080431762	0.0806939698009287	(-0.12, 0.20)	0.59471899082663	0.742574708390104	0.107029267830138	0.743551956255437	-0.0415471853942323	0.12819456199545	0.576875528979525
APOC1	P02654	OID30749	nonHDL-C	1e-04	0.4	gEgger	4	0.109565518084597	0.0882499840146762	(-0.06, 0.28)	0.214407866594942	0.321611799892413	0.350549097548222	0.83922658050823	0.00964947412721232	0.723554766111934	0.777897996552816
APOE	P02649	OID30727	nonHDL-C	1e-04	0.4	gEgger	11	-0.187668830945946	0.0755295956449748	(-0.34, -0.04)	0.0129658507605153	0.0388975522815459	177.052238584376	2.08936566351653e-33	0.0254522950174382	0.291781224143173	0.639231359688202
CELSR2	Q9HCU4	OID30593	nonHDL-C	1e-04	0.4	gEgger	6	-0.345635955325684	0.145927659009937	(-0.63, -0.06)	0.0178582977055215	0.0401811698374234	76.5019992024045	9.5863364497311e-16	0.0266152973522968	0.634543137278676	0.777897996552816
EPPK1	P58107	OID30250	nonHDL-C	1e-04	0.4	gEgger	6	-0.00229717078108887	0.0654643433554324	(-0.13, 0.13)	0.972007646803435	0.972007646803435	5.94483450899052	0.203306118097522	-0.0201564510003067	0.271383866374494	0.639231359688202
HGFAC	Q04756	OID30718	nonHDL-C	1e-04	0.4	gEgger	12	-0.067580612175536	0.0173662000896972	(-0.10, -0.03)	9.9625336213327e-05	0.000896628025919943	9.23420792681219	0.510030138225006	0.00550231698270967	0.355128533160112	0.639231359688202
ANGPTL3	Q9Y5C1	OID20407	nonHDL-C	1e-04	0.4	Weighted median	3	0.179720527465548	0.0324467119098557	(0.12, 0.24)	3.04300533923498e-08	6.84676201327871e-08	NA	NA	NA	NA	NA
GAS6	Q14393	OID20318	nonHDL-C	1e-04	0.4	Weighted median	9	-0.092797193576418	0.0158600085836523	(-0.12, -0.06)	4.88573734257489e-09	1.46572120277247e-08	NA	NA	NA	NA	NA
PCSK9	Q8NBP7	OID20235	nonHDL-C	1e-04	0.4	Weighted median	6	0.0984529317967375	0.020430951288011	(0.06, 0.14)	1.44414895627055e-06	1.85676294377642e-06	NA	NA	NA	NA	NA
TNFSF13	O75888	OID20733	nonHDL-C	1e-04	0.4	Weighted median	3	-0.0965904622146527	0.0238790012534206	(-0.14, -0.05)	5.23240393800227e-05	5.23240393800227e-05	NA	NA	NA	NA	NA
APOC1	P02654	OID30749	nonHDL-C	1e-04	0.4	Weighted median	4	0.136445833300245	0.0251437451737929	(0.09, 0.19)	5.74276000925777e-08	1.0336968016664e-07	NA	NA	NA	NA	NA
APOE	P02649	OID30727	nonHDL-C	1e-04	0.4	Weighted median	11	-0.148697246704281	0.0238407197532363	(-0.20, -0.10)	4.45721988985018e-10	2.00574895043258e-09	NA	NA	NA	NA	NA
CELSR2	Q9HCU4	OID30593	nonHDL-C	1e-04	0.4	Weighted median	6	-0.299532870645325	0.0395643230587598	(-0.38, -0.22)	3.70983744053041e-14	3.33885369647737e-13	NA	NA	NA	NA	NA
EPPK1	P58107	OID30250	nonHDL-C	1e-04	0.4	Weighted median	6	-0.0822021936323892	0.0190851526376335	(-0.12, -0.04)	1.65387979500778e-05	1.86061476938375e-05	NA	NA	NA	NA	NA
HGFAC	Q04756	OID30718	nonHDL-C	1e-04	0.4	Weighted median	12	-0.0672983274488772	0.0132129364024534	(-0.09, -0.04)	3.51760794979043e-07	5.27641192468565e-07	NA	NA	NA	NA	NA
