## Supplemental Figures and Tables for "Prioritizing protein targets for dyslipidaemia and cardiovascular diseases using Mendelian randomization in South Asians": ST5_UKBPPP_SAS_CMDs_PrimaryMR.csv

Protein	Protein.UniProtID	Protein.ProbeID	Phenotype	Method	SNPs	Beta	Se	CI	Pval	fdr
ANGPTL3	Q9Y5C1	OID20407	CES	Wald ratio	1	-0.532241624872593	0.258864506199923	0.59 (0.35, 0.98)	0.0397764844000035	0.54759696056055
ANGPTL4	Q9BY76	OID20703	CES	Wald ratio	1	0.0654614723557133	0.269601988043198	1.07 (0.63, 1.81)	0.808154273408425	0.895436878802841
CGREF1	Q99674	OID20152	CES	Wald ratio	1	-0.132619332281756	0.21500406900224	0.88 (0.57, 1.33)	0.537351855712025	0.725425005211234
DPEP2	Q9H4A9	OID21305	CES	Wald ratio	1	0.224478984277492	0.177675116055635	1.25 (0.88, 1.77)	0.206436887095538	0.557379595157953
GAS6	Q14393	OID20318	CES	Wald ratio	1	-0.364573492378648	0.259259144537747	0.69 (0.42, 1.15)	0.15966098468215	0.54759696056055
GSTA1	P08263	OID20166	CES	Wald ratio	1	0.157926693990028	0.237911747877769	1.17 (0.73, 1.87)	0.506815969446648	0.720212167108395
GSTA3	Q16772	OID21242	CES	Wald ratio	1	0.136359626460321	0.205421618419892	1.15 (0.77, 1.71)	0.506815969446648	0.720212167108395
LILRB2	Q8N423	OID20301	CES	Wald ratio	1	-0.00360058689566399	0.101086477095767	1.00 (0.82, 1.21)	0.971586255400881	0.971586255400881
LILRB5	O75023	OID20324	CES	Wald ratio	1	0.113581882687262	0.0795857704477898	1.12 (0.96, 1.31)	0.15353285956254	0.54759696056055
PCSK9	Q8NBP7	OID20235	CES	Wald ratio	1	0.517662594915814	0.29976890062727	1.68 (0.93, 3.02)	0.0841906097529369	0.54759696056055
PLA2G15	Q8NCC3	OID21473	CES	Wald ratio	1	0.407364821479236	0.291486851732943	1.50 (0.85, 2.66)	0.1622509512772	0.54759696056055
PLTP	P55058	OID20238	CES	Wald ratio	1	-0.0791469153979047	0.207015991081079	0.92 (0.62, 1.39)	0.702222009306606	0.845248884503217
THOP1	P52888	OID20194	CES	Wald ratio	1	-0.270754555395987	0.261202387383233	0.76 (0.46, 1.27)	0.299936306512789	0.674856689653775
TLR3	O15455	OID20612	CES	Wald ratio	1	-0.0419823463015745	0.0741390370857593	0.96 (0.83, 1.11)	0.571213608372943	0.734417496479498
TNFSF13	O75888	OID20733	CES	Wald ratio	1	0.241585817304971	0.27781236910328	1.27 (0.74, 2.19)	0.384518681353453	0.720212167108395
ADAMTSL5	Q6ZMM2	OID30355	CES	Wald ratio	1	-0.39410588440855	0.301306567784271	0.67 (0.37, 1.22)	0.190876806013791	0.557379595157953
APOC1	P02654	OID30749	CES	Wald ratio	1	0.0948286761916804	0.264572006574788	1.10 (0.65, 1.85)	0.720026827539777	0.845248884503217
APOE	P02649	OID30727	CES	Wald ratio	1	-0.29222799722371	0.1910245671945	0.75 (0.51, 1.09)	0.126068037700269	0.54759696056055
CELSR2	Q9HCU4	OID30593	CES	Wald ratio	1	-0.150464759342611	0.194871264248883	0.86 (0.59, 1.26)	0.440041051740165	0.720212167108395
EPPK1	P58107	OID30250	CES	Wald ratio	1	0.277757838856761	0.254663366861929	1.32 (0.80, 2.17)	0.275410952153709	0.674856689653775
GIPC3	Q8TF64	OID31507	CES	Wald ratio	1	0.215224960803036	0.322616923826682	1.24 (0.66, 2.33)	0.504693984205841	0.720212167108395
HGFAC	Q04756	OID30718	CES	Wald ratio	1	-0.28665185831962	0.201975619000101	0.75 (0.51, 1.12)	0.155829085633432	0.54759696056055
KHK	P50053	OID30241	CES	Wald ratio	1	0.138950194124907	0.189395645476574	1.15 (0.79, 1.67)	0.463161825462839	0.720212167108395
LILRA3	Q8N6C8	OID30376	CES	Wald ratio	1	0.0191717475911892	0.0910863716027746	1.02 (0.85, 1.22)	0.833294018491125	0.895436878802841
LPA	P08519	OID30747	CES	Wald ratio	1	0.539598168636519	0.276593000654058	1.72 (1.00, 2.95)	0.0510720039319721	0.54759696056055
PCSK7	Q16549	OID31410	CES	Wald ratio	1	0.0335322915968077	0.193289709418742	1.03 (0.71, 1.51)	0.862272549958291	0.895436878802841
PECR	Q9BY49	OID30228	CES	Wald ratio	1	0.135332894244841	0.187340205637668	1.14 (0.79, 1.65)	0.470054066981068	0.720212167108395
ANGPTL3	Q9Y5C1	OID20407	LAS	Wald ratio	1	-0.357701252118616	0.270985797059558	0.70 (0.41, 1.19)	0.186835017986944	0.462497138047651
ANGPTL4	Q9BY76	OID20703	LAS	Wald ratio	1	-0.0827084629213176	0.288454308700794	0.92 (0.52, 1.62)	0.77431917383759	0.899028196646355
CGREF1	Q99674	OID20152	LAS	Wald ratio	1	-0.244566000089028	0.236186865182338	0.78 (0.49, 1.24)	0.300446333690509	0.560833156222283
DPEP2	Q9H4A9	OID21305	LAS	Wald ratio	1	0.342554930007453	0.201806606865465	1.41 (0.95, 2.09)	0.0896132029948214	0.462497138047651
GAS6	Q14393	OID20318	LAS	Wald ratio	1	0.438414879806616	0.23193741886387	1.55 (0.98, 2.44)	0.0587273141081544	0.462497138047651
GSTA1	P08263	OID20166	LAS	Wald ratio	1	0.349423757312502	0.256302471946848	1.42 (0.86, 2.34)	0.172779873185866	0.462497138047651
GSTA3	Q16772	OID21242	LAS	Wald ratio	1	0.301705125458418	0.221300835549282	1.35 (0.88, 2.09)	0.172779873185866	0.462497138047651
LILRA5	A6NI73	OID20209	LAS	Wald ratio	1	0.149711708165419	0.331688870676832	1.16 (0.61, 2.23)	0.651728761662946	0.868971682217261
LILRB2	Q8N423	OID20301	LAS	Wald ratio	1	0.0316006534372406	0.107656463404837	1.03 (0.84, 1.27)	0.769115285112	0.899028196646355
LILRB5	O75023	OID20324	LAS	Wald ratio	1	-0.127518176310209	0.0906922144804605	0.88 (0.74, 1.05)	0.159708007302679	0.462497138047651
PCSK9	Q8NBP7	OID20235	LAS	Wald ratio	1	-0.469131726642456	0.324859689666557	0.63 (0.33, 1.18)	0.148709247481548	0.462497138047651
PLA2G15	Q8NCC3	OID21473	LAS	Wald ratio	1	0.268191795959204	0.313587289261875	1.31 (0.71, 2.42)	0.392419350452866	0.654297217654852
PLTP	P55058	OID20238	LAS	Wald ratio	1	0.25722747504319	0.224249593627397	1.29 (0.83, 2.01)	0.251357310325029	0.541384976084678
THOP1	P52888	OID20194	LAS	Wald ratio	1	-0.116540631337711	0.297536695649909	0.89 (0.50, 1.59)	0.695291047295818	0.884915878376496
TLR3	O15455	OID20612	LAS	Wald ratio	1	-0.0362168790145111	0.0794984855497901	0.96 (0.83, 1.13)	0.64870144616899	0.868971682217261
TNFSF13	O75888	OID20733	LAS	Wald ratio	1	-0.411171362910803	0.290265246283948	0.66 (0.38, 1.17)	0.156618438140801	0.462497138047651
ADAMTSL5	Q6ZMM2	OID30355	LAS	Wald ratio	1	-0.632510823351259	0.323826904036188	0.53 (0.28, 1.00)	0.050791470125006	0.462497138047651
APOC1	P02654	OID30749	LAS	Wald ratio	1	0.368883550385637	0.28669869768618	1.45 (0.82, 2.54)	0.198213059163279	0.462497138047651
APOE	P02649	OID30727	LAS	Wald ratio	1	-0.0489914837454521	0.19608398674987	0.95 (0.65, 1.40)	0.802703747005674	0.899028196646355
CELSR2	Q9HCU4	OID30593	LAS	Wald ratio	1	0.149171365995827	0.207374066601135	1.16 (0.77, 1.74)	0.471934708629901	0.695482728507222
EPPK1	P58107	OID30250	LAS	Wald ratio	1	0.384179662508621	0.271204002209579	1.47 (0.86, 2.50)	0.156608459235581	0.462497138047651
GIPC3	Q8TF64	OID31507	LAS	Wald ratio	1	-0.0127900079165739	0.335406931743256	0.99 (0.51, 1.91)	0.969581793831143	0.969581793831143
HGFAC	Q04756	OID30718	LAS	Wald ratio	1	0.0383801651306605	0.214209296635499	1.04 (0.68, 1.58)	0.85780317274211	0.923788032183811
KHK	P50053	OID30241	LAS	Wald ratio	1	0.272817025651811	0.263469975522412	1.31 (0.78, 2.20)	0.300446333690509	0.560833156222283
LILRA3	Q8N6C8	OID30376	LAS	Wald ratio	1	0.0793200200768516	0.0984917676680408	1.08 (0.89, 1.31)	0.420619639920976	0.654297217654852
LPA	P08519	OID30747	LAS	Wald ratio	1	0.48409532670677	0.295477785045093	1.62 (0.91, 2.90)	0.101349198622422	0.462497138047651
PCSK7	Q16549	OID31410	LAS	Wald ratio	1	0.0174846949040497	0.207900207900208	1.02 (0.68, 1.53)	0.932975825473361	0.967530485676078
PECR	Q9BY49	OID30228	LAS	Wald ratio	1	-0.166081742586586	0.201006360456222	0.85 (0.57, 1.26)	0.408661620854113	0.654297217654852
ANGPTL3	Q9Y5C1	OID20407	SVS	Wald ratio	1	-0.342559110331622	0.283440567800757	0.71 (0.41, 1.24)	0.22682626604136	0.447269380449771
ANGPTL4	Q9BY76	OID20703	SVS	Wald ratio	1	-0.40828103137497	0.304349309862345	0.66 (0.37, 1.21)	0.179761973272632	0.419444604302808
CGREF1	Q99674	OID20152	SVS	Wald ratio	1	-0.413468421763266	0.244310669421424	0.66 (0.41, 1.07)	0.0905720371311748	0.289881007077676
DPEP2	Q9H4A9	OID21305	SVS	Wald ratio	1	0.344799719850228	0.211795921665814	1.41 (0.93, 2.14)	0.10352893109917	0.289881007077676
GAS6	Q14393	OID20318	SVS	Wald ratio	1	-0.00335735708849993	0.241729710371995	1.00 (0.62, 1.60)	0.98891862625844	0.98891862625844
GSTA1	P08263	OID20166	SVS	Wald ratio	1	0.0437874382597121	0.266811457129179	1.04 (0.62, 1.76)	0.869641569647775	0.973354879883974
GSTA3	Q16772	OID21242	SVS	Wald ratio	1	0.0378076598318819	0.230374673908934	1.04 (0.66, 1.63)	0.869641569647775	0.973354879883974
LILRA5	A6NI73	OID20209	SVS	Wald ratio	1	-0.944087194163825	0.341368506980631	0.39 (0.20, 0.76)	0.0056818971763301	0.119938162982984
LILRB2	Q8N423	OID20301	SVS	Wald ratio	1	-0.295921373289414	0.112566169447346	0.74 (0.60, 0.93)	0.00856701164164171	0.119938162982984
LILRB5	O75023	OID20324	SVS	Wald ratio	1	0.148972707223738	0.0898717736381942	1.16 (0.97, 1.38)	0.0973954087222973	0.289881007077676
PCSK9	Q8NBP7	OID20235	SVS	Wald ratio	1	-0.326510399471773	0.342027071640806	0.72 (0.37, 1.41)	0.339763219315038	0.528520563378948
PLA2G15	Q8NCC3	OID21473	SVS	Wald ratio	1	0.653754834470709	0.32941598100557	1.92 (1.01, 3.67)	0.0471903854598063	0.289881007077676
PLTP	P55058	OID20238	SVS	Wald ratio	1	-0.425733811051633	0.235738661991609	0.65 (0.41, 1.04)	0.0709251066776794	0.289881007077676
THOP1	P52888	OID20194	SVS	Wald ratio	1	-0.171081020264994	0.297819957908113	0.84 (0.47, 1.51)	0.565667084724538	0.833614651173003
TLR3	O15455	OID20612	SVS	Wald ratio	1	-0.00998806304660284	0.0826654323694446	0.99 (0.84, 1.16)	0.903829531320833	0.973354879883974
TNFSF13	O75888	OID20733	SVS	Wald ratio	1	0.347774897263763	0.308152106234363	1.42 (0.77, 2.59)	0.25907423909275	0.453379918412313
ADAMTSL5	Q6ZMM2	OID30355	SVS	Wald ratio	1	-0.112601681259586	0.339746452076336	0.89 (0.46, 1.74)	0.740320786378554	0.973354879883974
APOC1	P02654	OID30749	SVS	Wald ratio	1	-0.0398280440005058	0.304400050575294	0.96 (0.53, 1.75)	0.895900992349821	0.973354879883974
APOE	P02649	OID30727	SVS	Wald ratio	1	-0.215208373175805	0.204583714050285	0.81 (0.54, 1.20)	0.292830260849844	0.482308664929155
CELSR2	Q9HCU4	OID30593	SVS	Wald ratio	1	-0.0700588062841671	0.218152344491007	0.93 (0.61, 1.43)	0.748099566348184	0.973354879883974
EPPK1	P58107	OID30250	SVS	Wald ratio	1	0.328989827130254	0.279761422340691	1.39 (0.80, 2.40)	0.23960859666952	0.447269380449771
GIPC3	Q8TF64	OID31507	SVS	Wald ratio	1	-0.423172848136297	0.355032978373861	0.65 (0.33, 1.31)	0.233290471851653	0.447269380449771
HGFAC	Q04756	OID30718	SVS	Wald ratio	1	-0.338225205213945	0.227882230463297	0.71 (0.46, 1.11)	0.137753078098509	0.350644198796205
KHK	P50053	OID30241	SVS	Wald ratio	1	0.349289710028736	0.210114312996009	1.42 (0.94, 2.14)	0.0964367224050448	0.289881007077676
LILRA3	Q8N6C8	OID30376	SVS	Wald ratio	1	-0.200521669011709	0.102770440950195	0.82 (0.67, 1.00)	0.0510379051640105	0.289881007077676
LPA	P08519	OID30747	SVS	Wald ratio	1	0.52992547419233	0.303538363748584	1.70 (0.94, 3.08)	0.0808410159422697	0.289881007077676
PCSK7	Q16549	OID31410	SVS	Wald ratio	1	-0.0158080803242094	0.219636509959091	0.98 (0.64, 1.51)	0.942622736289946	0.97753468948587
PECR	Q9BY49	OID30228	SVS	Wald ratio	1	-0.0616875043893032	0.21144578427595	0.94 (0.62, 1.42)	0.770484297675983	0.973354879883974
ANGPTL3	Q9Y5C1	OID20407	CAD	Wald ratio	1	-0.0613545323817392	0.16927758503198	0.94 (0.67, 1.31)	0.717016347525505	0.996036271907375
ANGPTL4	Q9BY76	OID20703	CAD	Wald ratio	1	0.170605863389903	0.177491040838571	1.19 (0.84, 1.68)	0.336447438947047	0.996036271907375
CGREF1	Q99674	OID20152	CAD	Wald ratio	1	-0.297175480515705	0.128009566085172	0.74 (0.58, 0.95)	0.0202593380724367	0.142252992411915
DPEP2	Q9H4A9	OID21305	CAD	Wald ratio	1	-0.026770634082226	0.10269593833602	0.97 (0.80, 1.19)	0.794340365453226	0.996036271907375
GAS6	Q14393	OID20318	CAD	Wald ratio	1	0.00963488815589753	0.151441244792316	1.01 (0.75, 1.36)	0.949271774891978	0.996036271907375
GSTA1	P08263	OID20166	CAD	Wald ratio	1	-0.0815397072089761	0.159974563339879	0.92 (0.67, 1.26)	0.610258708428672	0.996036271907375
GSTA3	Q16772	OID21242	CAD	Wald ratio	1	-0.0704043359345063	0.138127831014788	0.93 (0.71, 1.22)	0.610258708428672	0.996036271907375
LILRA5	A6NI73	OID20209	CAD	Wald ratio	1	-0.413874618074026	0.163798668024198	0.66 (0.48, 0.91)	0.0115130756509014	0.142252992411915
LILRB2	Q8N423	OID20301	CAD	Wald ratio	1	0.0118294848663542	0.0664684527201332	1.01 (0.89, 1.15)	0.858745421515094	0.996036271907375
LILRB5	O75023	OID20324	CAD	Wald ratio	1	-0.0217696018945231	0.0495939114937153	0.98 (0.89, 1.08)	0.660692587444731	0.996036271907375
PCSK9	Q8NBP7	OID20235	CAD	Wald ratio	1	0.00158587600692008	0.182109250217183	1.00 (0.70, 1.43)	0.993051808258788	0.996036271907375
PLA2G15	Q8NCC3	OID21473	CAD	Wald ratio	1	-0.0232563870775776	0.196180505594388	0.98 (0.67, 1.44)	0.905635158900277	0.996036271907375
PLTP	P55058	OID20238	CAD	Wald ratio	1	-0.0645231877634056	0.11907253363931	0.94 (0.74, 1.18)	0.587900230946438	0.996036271907375
THOP1	P52888	OID20194	CAD	Wald ratio	1	-0.137853152172703	0.170654127113354	0.87 (0.62, 1.22)	0.419209948232166	0.996036271907375
TLR3	O15455	OID20612	CAD	Wald ratio	1	0.0264499784759787	0.045158516085645	1.03 (0.94, 1.12)	0.558067674017475	0.996036271907375
TNFSF13	O75888	OID20733	CAD	Wald ratio	1	0.0548809010685833	0.181439654942769	1.06 (0.74, 1.51)	0.762290234564888	0.996036271907375
ADAMTSL5	Q6ZMM2	OID30355	CAD	Wald ratio	1	0.129779140099731	0.191092739544073	1.14 (0.78, 1.66)	0.497047777472937	0.996036271907375
APOC1	P02654	OID30749	CAD	Wald ratio	1	0.0225409809462853	0.182867511955265	1.02 (0.71, 1.46)	0.90189804743113	0.996036271907375
APOE	P02649	OID30727	CAD	Wald ratio	1	-0.154397725993417	0.10046377431805	0.86 (0.70, 1.04)	0.124330108350798	0.550887038012484
CELSR2	Q9HCU4	OID30593	CAD	Wald ratio	1	-0.451287585732647	0.12120217139677	0.64 (0.50, 0.81)	0.000196535753412341	0.00550300109554555
EPPK1	P58107	OID30250	CAD	Wald ratio	1	-0.0854102590872345	0.155667716544371	0.92 (0.68, 1.25)	0.583231703773524	0.996036271907375
GIPC3	Q8TF64	OID31507	CAD	Wald ratio	1	0.321235749724087	0.205279571818314	1.38 (0.92, 2.06)	0.117613501429569	0.550887038012484
HGFAC	Q04756	OID30718	CAD	Wald ratio	1	-0.104573693600667	0.140227025735821	0.90 (0.68, 1.19)	0.45582108093317	0.996036271907375
KHK	P50053	OID30241	CAD	Wald ratio	1	0.263330737464471	0.113487421029379	1.30 (1.04, 1.63)	0.020321856058845	0.142252992411915
LILRA3	Q8N6C8	OID30376	CAD	Wald ratio	1	0.000247874456433304	0.0498960533361062	1.00 (0.91, 1.10)	0.996036271907375	0.996036271907375
LPA	P08519	OID30747	CAD	Wald ratio	1	-0.127656322921003	0.159855032810635	0.88 (0.64, 1.20)	0.4245365616831	0.996036271907375
PCSK7	Q16549	OID31410	CAD	Wald ratio	1	0.0228136260398543	0.124749347171341	1.02 (0.80, 1.31)	0.854895538288728	0.996036271907375
PECR	Q9BY49	OID30228	CAD	Wald ratio	1	0.186689448444858	0.125773663014306	1.21 (0.94, 1.54)	0.137721759503121	0.550887038012484
ANGPTL4	Q9BY76	OID20703	stroke	Wald ratio	1	-0.000683541015878658	0.137049973683671	1.00 (0.76, 1.31)	0.996020542379767	0.996020542379767
CGREF1	Q99674	OID20152	stroke	Wald ratio	1	-0.21299468517979	0.111771975123828	0.81 (0.65, 1.01)	0.0566997879656384	0.288585151846384
DPEP2	Q9H4A9	OID21305	stroke	Wald ratio	1	0.246365685244547	0.0911384676166617	1.28 (1.07, 1.53)	0.00686750031226351	0.0680922961022719
GAS6	Q14393	OID20318	stroke	Wald ratio	1	0.155557545100497	0.112751242222123	1.17 (0.94, 1.46)	0.167693632059723	0.527037129330558
GSTA1	P08263	OID20166	stroke	Wald ratio	1	0.0199563494451818	0.134309399440589	1.02 (0.78, 1.33)	0.881881184323013	0.996020542379767
GSTA3	Q16772	OID21242	stroke	Wald ratio	1	0.016658822036184	0.112116516560985	1.02 (0.82, 1.27)	0.881881184323013	0.996020542379767
LILRB2	Q8N423	OID20301	stroke	Wald ratio	1	-0.0397533956950848	0.0606294805852411	0.96 (0.85, 1.08)	0.512031548562237	0.928979250646187
LILRB5	O75023	OID20324	stroke	Wald ratio	1	0.0202969265614184	0.0536322761457346	1.02 (0.92, 1.13)	0.705099215977566	0.969511421969153
PCSK9	Q8NBP7	OID20235	stroke	Wald ratio	1	0.00759326510399472	0.151865302079894	1.01 (0.75, 1.36)	0.960122388323255	0.996020542379767
THOP1	P52888	OID20194	stroke	Wald ratio	1	-0.196621623821165	0.141932165539782	0.82 (0.62, 1.08)	0.165954304377493	0.527037129330558
TLR3	O15455	OID20612	stroke	IVW	2	-0.0406122949007844	0.0465370982353573	0.96 (0.88, 1.05)	0.382834007054647	0.914940630256387
TNFSF13	O75888	OID20733	stroke	Wald ratio	1	0.116604213600806	0.143321295552059	1.12 (0.85, 1.49)	0.415882104661994	0.914940630256387
ADAMTSL5	Q6ZMM2	OID30355	stroke	Wald ratio	1	-0.114154807897649	0.156477508784873	0.89 (0.66, 1.21)	0.465678418843499	0.928979250646187
APOC1	P02654	OID30749	stroke	Wald ratio	1	-0.011063345555696	0.138449867239853	0.99 (0.75, 1.30)	0.936309889608122	0.996020542379767
APOE	P02649	OID30727	stroke	Wald ratio	1	-0.0201868523384875	0.0924345343920216	0.98 (0.82, 1.17)	0.8271246295057	0.996020542379767
CELSR2	Q9HCU4	OID30593	stroke	Wald ratio	1	-0.0558161288756911	0.102586956233978	0.95 (0.77, 1.16)	0.586382279179771	0.928979250646187
EPPK1	P58107	OID30250	stroke	Wald ratio	1	0.253491626946454	0.137674989152385	1.29 (0.98, 1.69)	0.0655875345105419	0.288585151846384
KHK	P50053	OID30241	stroke	Wald ratio	1	0.333572851492899	0.128229843962682	1.40 (1.09, 1.79)	0.00928531310485526	0.0680922961022719
LILRA3	Q8N6C8	OID30376	stroke	Wald ratio	1	-0.0406473961804613	0.0464071486756683	0.96 (0.88, 1.05)	0.381091725789673	0.914940630256387
LPA	P08519	OID30747	stroke	Wald ratio	1	0.37055631811189	0.139332860446049	1.45 (1.10, 1.90)	0.00782557700591014	0.0680922961022719
PCSK7	Q16549	OID31410	stroke	Wald ratio	1	0.049115428661691	0.102673458910872	1.05 (0.86, 1.28)	0.63239016650171	0.928979250646187
PECR	Q9BY49	OID30228	stroke	Wald ratio	1	0.045815310398728	0.0960581507939716	1.05 (0.87, 1.26)	0.6333949436224	0.928979250646187
ANGPTL4	Q9BY76	OID20703	IS	Wald ratio	1	-0.000683541015878658	0.137049973683671	1.00 (0.76, 1.31)	0.996020542379767	0.996020542379767
CGREF1	Q99674	OID20152	IS	Wald ratio	1	-0.21299468517979	0.111771975123828	0.81 (0.65, 1.01)	0.0566997879656384	0.288585151846384
DPEP2	Q9H4A9	OID21305	IS	Wald ratio	1	0.246365685244547	0.0911384676166617	1.28 (1.07, 1.53)	0.00686750031226351	0.0680922961022719
GAS6	Q14393	OID20318	IS	Wald ratio	1	0.155557545100497	0.112751242222123	1.17 (0.94, 1.46)	0.167693632059723	0.527037129330558
GSTA1	P08263	OID20166	IS	Wald ratio	1	0.0199563494451818	0.134309399440589	1.02 (0.78, 1.33)	0.881881184323013	0.996020542379767
GSTA3	Q16772	OID21242	IS	Wald ratio	1	0.016658822036184	0.112116516560985	1.02 (0.82, 1.27)	0.881881184323013	0.996020542379767
LILRB2	Q8N423	OID20301	IS	Wald ratio	1	-0.0397533956950848	0.0606294805852411	0.96 (0.85, 1.08)	0.512031548562237	0.928979250646187
LILRB5	O75023	OID20324	IS	Wald ratio	1	0.0202969265614184	0.0536322761457346	1.02 (0.92, 1.13)	0.705099215977566	0.969511421969153
PCSK9	Q8NBP7	OID20235	IS	Wald ratio	1	0.00759326510399472	0.151865302079894	1.01 (0.75, 1.36)	0.960122388323255	0.996020542379767
THOP1	P52888	OID20194	IS	Wald ratio	1	-0.196621623821165	0.141932165539782	0.82 (0.62, 1.08)	0.165954304377493	0.527037129330558
TLR3	O15455	OID20612	IS	IVW	2	-0.0406122949007844	0.0465370982353573	0.96 (0.88, 1.05)	0.382834007054647	0.914940630256387
TNFSF13	O75888	OID20733	IS	Wald ratio	1	0.116604213600806	0.143321295552059	1.12 (0.85, 1.49)	0.415882104661994	0.914940630256387
ADAMTSL5	Q6ZMM2	OID30355	IS	Wald ratio	1	-0.114154807897649	0.156477508784873	0.89 (0.66, 1.21)	0.465678418843499	0.928979250646187
APOC1	P02654	OID30749	IS	Wald ratio	1	-0.011063345555696	0.138449867239853	0.99 (0.75, 1.30)	0.936309889608122	0.996020542379767
APOE	P02649	OID30727	IS	Wald ratio	1	-0.0201868523384875	0.0924345343920216	0.98 (0.82, 1.17)	0.8271246295057	0.996020542379767
CELSR2	Q9HCU4	OID30593	IS	Wald ratio	1	-0.0558161288756911	0.102586956233978	0.95 (0.77, 1.16)	0.586382279179771	0.928979250646187
EPPK1	P58107	OID30250	IS	Wald ratio	1	0.253491626946454	0.137674989152385	1.29 (0.98, 1.69)	0.0655875345105419	0.288585151846384
KHK	P50053	OID30241	IS	Wald ratio	1	0.333572851492899	0.128229843962682	1.40 (1.09, 1.79)	0.00928531310485526	0.0680922961022719
LILRA3	Q8N6C8	OID30376	IS	Wald ratio	1	-0.0406473961804613	0.0464071486756683	0.96 (0.88, 1.05)	0.381091725789673	0.914940630256387
LPA	P08519	OID30747	IS	Wald ratio	1	0.37055631811189	0.139332860446049	1.45 (1.10, 1.90)	0.00782557700591014	0.0680922961022719
PCSK7	Q16549	OID31410	IS	Wald ratio	1	0.049115428661691	0.102673458910872	1.05 (0.86, 1.28)	0.63239016650171	0.928979250646187
PECR	Q9BY49	OID30228	IS	Wald ratio	1	0.045815310398728	0.0960581507939716	1.05 (0.87, 1.26)	0.6333949436224	0.928979250646187
