## Supplemental Figures and Tables for "Prioritizing protein targets for dyslipidaemia and cardiovascular diseases using Mendelian randomization in South Asians": ST6_UKBPPP_SAS_CMDs_Coloc_Result.csv

Protein	Protein.UniProtID	Protein.ProbeID	Phenotype	nsnps	PP.H0.abf	PP.H1.abf	PP.H2.abf	PP.H3.abf	PP.H4.abf
CELSR2	Q9HCU4	OID30593	CAD	1302	6.62168077919705e-12	0.0418803719242362	3.69259056891834e-12	0.0224189537626904	0.935700674302758
