## Supplemental Figures and Tables for "Prioritizing protein targets for dyslipidaemia and cardiovascular diseases using Mendelian randomization in South Asians": ST7_UKBPPP_SAS_CMDs_GMR.csv

Protein	Protein.UniProtID	Protein.ProbeID	Phenotype	Method	SNPs	Beta	Se	OR (95% Confidence Interval)	Pval	Q_Value	Q_Pval	Intercept	Int_Pval
CELSR2	Q9HCU4	OID30593	CAD	gIVW	5	-0.361618770546352	0.16518547278734	0.70 (0.50, 0.96)	0.0285846230121815	7.98955090554469	0.0919617089090106	NA	NA
CELSR2	Q9HCU4	OID30593	CAD	gEgger	5	-0.522701844974277	0.363174803784863	0.59 (0.29, 1.21)	0.150077747251894	7.34433528755218	0.0616959755484242	0.0704677166903441	0.607687294136239
CELSR2	Q9HCU4	OID30593	CAD	Weighted median	5	-0.422179495981189	0.114714609140067	0.66 (0.52, 0.82)	0.000232996992122686	NA	NA	NA	NA
