## Supplemental Figures and Tables for "Prioritizing protein targets for dyslipidaemia and cardiovascular diseases using Mendelian randomization in South Asians": ST8_Lipids_SAS_CMDs_MR_result.csv

outcome	exposure	Method	nsnp	b	se	OR (95% CI)	pval	fdr	Q	Q_pval	Isq	intercept	intercept_pval
CAD	HDL-C	Inverse variance weighted	19	-0.10433091523324	0.165684604889548	0.9(0.65, 1.25)	0.528893570141954	0.661116962677443	24.6031854602288	0.136242518154435	0.268387419625108
CAD	LDL-C	Inverse variance weighted	14	0.496183343519775	0.238486709384818	1.64(1.03, 2.62)	0.0374751835635436	0.093687958908859	21.794058758418	0.0586359876193759	0.403507160180581
CAD	LDL-C	MR Egger	14	0.920177213769743	0.448098787344805	2.51(1.04, 6.04)	0.0624827849467013		19.7525678747033	0.0719137150134961		-0.0447492652334253	0.287235067463105
CAD	LDL-C	Weighted median	14	0.625567881559552	0.294875974913737	1.87(1.05, 3.33)	0.0338830263181421
CAD	nonHDL-C	Inverse variance weighted	13	0.549333275745119	0.229629129832126	1.73(1.1, 2.72)	0.0167448377237614	0.083724188618807	18.3717663134905	0.104859851570108	0.346823827647516
CAD	nonHDL-C	MR Egger	13	1.20490196785461	0.512755315057055	3.34(1.22, 9.11)	0.0384969598819926		15.5384353309474	0.159149526049922		-0.0647991323815211	0.18439015747278
CAD	nonHDL-C	Weighted median	13	0.73169789996629	0.285298004576379	2.08(1.19, 3.64)	0.010327119306011
CAD	TC	Inverse variance weighted	15	0.428174861466363	0.265815570016147	1.53(0.91, 2.58)	0.107224025455714	0.178706709092857	25.040736243407	0.0341673580879681	0.44091100741153
CAD	TG	Inverse variance weighted	12	0.00774534794406115	0.137691049500211	1.01(0.77, 1.32)	0.955141340032072	0.955141340032072	10.2882406111955	0.504661315805249	0
cardioembolic_stroke	HDL-C	Inverse variance weighted	18	-0.325402368818406	0.245494379708577	0.72(0.45, 1.17)	0.185005951999636	0.46251487999909	11.3185282199702	0.839534329307826	0
cardioembolic_stroke	LDL-C	Inverse variance weighted	14	0.576115758864722	0.291092941589667	1.78(1.01, 3.15)	0.0477994438702324	0.238997219351162	9.2481576724974	0.753953644261671	0
cardioembolic_stroke	LDL-C	MR Egger	14	1.09569184275291	0.563574643813418	2.99(0.99, 9.03)	0.0756909647311217		8.0889433780709	0.778141689251189		-0.0541655504841872	0.30279813262813
cardioembolic_stroke	LDL-C	Weighted median	14	0.654611090561853	0.415055425089911	1.92(0.85, 4.34)	0.114757452641061
cardioembolic_stroke	nonHDL-C	Inverse variance weighted	11	0.0563836478413464	0.315709485882104	1.06(0.57, 1.96)	0.858256934064948	0.961695651332174	7.29366046841169	0.697461131777465	0
cardioembolic_stroke	TC	Inverse variance weighted	15	0.0154980043409713	0.322701389012948	1.02(0.54, 1.91)	0.961695651332174	0.961695651332174	10.0379637889348	0.75940264183937	0
cardioembolic_stroke	TG	Inverse variance weighted	13	-0.179980821143611	0.247180161803091	0.84(0.51, 1.36)	0.466530222454636	0.777550370757727	7.42390358972094	0.828377179563702	0
ischemic_stroke	HDL-C	Inverse variance weighted	18	0.0485316857740941	0.145121037572324	1.05(0.79, 1.4)	0.738061046169916	0.996401459261926	18.6632922949723	0.348197618962811	0.0891210547787618
ischemic_stroke	LDL-C	Inverse variance weighted	13	0.276048614874193	0.171971850751954	1.32(0.94, 1.85)	0.108450564994116	0.34021226516218	15.0598801572887	0.238178096572375	0.203180910162009
ischemic_stroke	nonHDL-C	Inverse variance weighted	13	-0.000835819604437621	0.185321035849501	1(0.69, 1.44)	0.996401459261926	0.996401459261926	15.6562443680421	0.207492758660702	0.233532658413619
ischemic_stroke	TC	Inverse variance weighted	16	-0.0318368988710926	0.198094010186906	0.97(0.66, 1.43)	0.872316999881389	0.996401459261926	20.7861244859746	0.143803020788427	0.278364756733694
ischemic_stroke	TG	Inverse variance weighted	15	-0.25393797809801	0.17036756034058	0.78(0.56, 1.08)	0.136084906064872	0.34021226516218	21.5398944354509	0.0885757552281044	0.350043239907508
large_artery_stroke	HDL-C	Inverse variance weighted	17	0.103215883598947	0.259297463448654	1.11(0.67, 1.84)	0.690586142507136	0.690586142507136	7.47784383380688	0.962915146885215	0
large_artery_stroke	LDL-C	Inverse variance weighted	12	0.333261025243033	0.32347568480988	1.4(0.74, 2.63)	0.302892372235533	0.690586142507136	10.3136666049001	0.502412879814226	0
large_artery_stroke	nonHDL-C	Inverse variance weighted	11	0.257456898592147	0.352613089154139	1.29(0.65, 2.58)	0.465304651992753	0.690586142507136	10.6170957431014	0.38811691166674	0.0581228386776465
large_artery_stroke	TC	Inverse variance weighted	15	0.14811696973911	0.347068735851851	1.16(0.59, 2.29)	0.669550122341657	0.690586142507136	13.1112673631015	0.517781624308087	0
large_artery_stroke	TG	Inverse variance weighted	16	-0.521695768965134	0.255894466264582	0.59(0.36, 0.98)	0.0414785258013659	0.20739262900683	13.2820122676186	0.580525409926549	0
large_artery_stroke	TG	MR Egger	16	0.026138816701806	0.612245663736076	1.03(0.31, 3.41)	0.966548913353667		12.311880249146	0.581271882480069		-0.0584256127520196	0.341364338450013
large_artery_stroke	TG	Weighted median	16	-0.854249284238895	0.348169891794171	0.43(0.22, 0.84)	0.0141457209523593
small_vessel_stroke	HDL-C	Inverse variance weighted	13	0.181122599401498	0.283191499810157	1.2(0.69, 2.09)	0.522448030741651	0.653060038427064	5.89568272870086	0.921248952056981	0
small_vessel_stroke	LDL-C	Inverse variance weighted	9	-0.373909040045644	0.406799732953914	0.69(0.31, 1.53)	0.358018321001573	0.596697201669288	9.99967833795866	0.265048492500505	0.199974266208934
small_vessel_stroke	nonHDL-C	Inverse variance weighted	10	-0.345313072717686	0.366410340264463	0.71(0.35, 1.45)	0.345976757940794	0.596697201669288	5.1164257205533	0.824043281006964	0
small_vessel_stroke	TC	Inverse variance weighted	11	-0.365081649791774	0.394455340102455	0.69(0.32, 1.5)	0.354688442323106	0.596697201669288	5.11853843842097	0.883120069571827	0
small_vessel_stroke	TG	Inverse variance weighted	12	-0.0396030283616277	0.302972927179963	0.96(0.53, 1.74)	0.896000969059895	0.896000969059895	12.5964027942329	0.32052024336641	0.126734816305162
stroke	HDL-C	Inverse variance weighted	17	-0.0125550867764116	0.140188522734276	0.99(0.75, 1.3)	0.928637990545574	0.996401459261926	10.71707096932	0.826603127641758	0
stroke	LDL-C	Inverse variance weighted	13	0.276048614874193	0.171971850751954	1.32(0.94, 1.85)	0.108450564994116	0.34021226516218	15.0598801572887	0.238178096572375	0.203180910162009
stroke	nonHDL-C	Inverse variance weighted	13	-0.000835819604437621	0.185321035849501	1(0.69, 1.44)	0.996401459261926	0.996401459261926	15.6562443680421	0.207492758660702	0.233532658413619
stroke	TC	Inverse variance weighted	16	-0.0318368988710926	0.198094010186906	0.97(0.66, 1.43)	0.872316999881389	0.996401459261926	20.7861244859746	0.143803020788427	0.278364756733694
stroke	TG	Inverse variance weighted	15	-0.25393797809801	0.17036756034058	0.78(0.56, 1.08)	0.136084906064872	0.34021226516218	21.5398944354509	0.0885757552281044	0.350043239907508
