## Supplemental Figures and Tables for "Prioritizing protein targets for dyslipidaemia and cardiovascular diseases using Mendelian randomization in South Asians": ST9_UKBPPP_SAS_LDL_CAD_moloc_result.csv

TraitA.ProbeID	TraitB	TraitC	nSNPs	Configuration	PPA	TraitA.ProteinName
OID30593	LDL	CAD	1280	a	6.28530100630277e-93	CELSR2
OID30593	LDL	CAD	1280	a,b	0.00058389162086907	CELSR2
OID30593	LDL	CAD	1280	a,c	9.59371354663099e-94	CELSR2
OID30593	LDL	CAD	1280	a,bc	0.00404887286287719	CELSR2
OID30593	LDL	CAD	1280	a,b,c	0.000129978825218663	CELSR2
OID30593	LDL	CAD	1280	b	1.7182059753385e-14	CELSR2
OID30593	LDL	CAD	1280	b,c	2.581230966098e-15	CELSR2
OID30593	LDL	CAD	1280	ac,b	0.00202948127453671	CELSR2
OID30593	LDL	CAD	1280	c	2.00840530704716e-104	CELSR2
OID30593	LDL	CAD	1280	ab,c	0.0389540333346588	CELSR2
OID30593	LDL	CAD	1280	ab	0.254365782105202	CELSR2
OID30593	LDL	CAD	1280	ac	2.04649635486538e-92	CELSR2
OID30593	LDL	CAD	1280	bc	9.73370374342012e-14	CELSR2
OID30593	LDL	CAD	1280	abc	0.699887959976512	CELSR2
OID30593	LDL	CAD	1280	zero	1.28832047382013e-103	CELSR2
