## Supplemental Figures and Tables for "Prioritizing protein targets for dyslipidaemia and cardiovascular diseases using Mendelian randomization in South Asians": ST11_Lipids_SAS_UKBPPP_SAS_RobustMR.csv

	Protein	Protein.UniProtID	Protein.ProbeID	exposure	Method	nsnp	b	se	pval	Q	Q_df	Q_pval	Isq	intercept	intercept_se	intercept_pval	SNP
1	APOA1	P02647	OID30769	HDL	Inverse variance weighted	12	0.552017321803753	0.135354578069043	4.53651288852316e-05	8.33305751650008	11	0.683194794801056	0	NA	NA	NA	rs10444449; rs1138429; rs12446515; rs15285; rs2070895; rs3760782; rs410852; rs4983387; rs7024300; rs7256200; rs964184; rs9987289
2	APOA1	P02647	OID30769	HDL	MR Egger	12	0.954917571724104	0.279898229799883	0.006639748581405	5.628579389623	10	0.845443809830989	NA	-0.0538147518615594	0.0327234892409664	0.131093135408629	rs10444449; rs1138429; rs12446515; rs15285; rs2070895; rs3760782; rs410852; rs4983387; rs7024300; rs7256200; rs964184; rs9987289
3	APOA1	P02647	OID30769	HDL	Weighted median	12	0.692091890834306	0.163172628451557	2.2206007512132e-05	NA	NA	NA	NA	NA	NA	NA	rs10444449; rs1138429; rs12446515; rs15285; rs2070895; rs3760782; rs410852; rs4983387; rs7024300; rs7256200; rs964184; rs9987289
4	FGFBP2	Q9BYJ0	OID30395	HDL	Inverse variance weighted	14	0.6067354987871	0.13619154922234	8.38870305043153e-06	7.71477869064132	13	0.861672656159546	0	NA	NA	NA	rs10444449; rs11858759; rs11902417; rs12446515; rs12598630; rs12740374; rs174568; rs2070895; rs2575876; rs3760782; rs410852; rs4939883; rs7256200; rs72739122
5	FGFBP2	Q9BYJ0	OID30395	HDL	MR Egger	14	0.790627212105055	0.260854636031135	0.0104488814651181	7.03158253457382	12	0.855519400503341	NA	-0.0215361143019984	0.0260552137565233	0.424618648991675	rs10444449; rs11858759; rs11902417; rs12446515; rs12598630; rs12740374; rs174568; rs2070895; rs2575876; rs3760782; rs410852; rs4939883; rs7256200; rs72739122
6	FGFBP2	Q9BYJ0	OID30395	HDL	Weighted median	14	0.764569962126619	0.172691487409439	9.5386847196468e-06	NA	NA	NA	NA	NA	NA	NA	rs10444449; rs11858759; rs11902417; rs12446515; rs12598630; rs12740374; rs174568; rs2070895; rs2575876; rs3760782; rs410852; rs4939883; rs7256200; rs72739122
7	MENT	Q9BUN1	OID30595	HDL	Inverse variance weighted	16	0.562538694388088	0.138738230827991	5.02036542111846e-05	5.27632100188631	15	0.989517035226175	0	NA	NA	NA	rs1138429; rs11902417; rs12446515; rs12740374; rs15285; rs174568; rs2070895; rs2575876; rs3760782; rs410852; rs4939883; rs4983387; rs7024300; rs964184; rs9955201; rs9987289
8	MENT	Q9BUN1	OID30595	HDL	MR Egger	16	0.693901684773054	0.284333723527755	0.0285637351689336	4.99617535048581	14	0.985865843913957	NA	-0.0156507432810879	0.0295694349149322	0.604897455907942	rs1138429; rs11902417; rs12446515; rs12740374; rs15285; rs174568; rs2070895; rs2575876; rs3760782; rs410852; rs4939883; rs4983387; rs7024300; rs964184; rs9955201; rs9987289
9	MENT	Q9BUN1	OID30595	HDL	Weighted median	16	0.601223764811257	0.178168256916757	0.000739574836660999	NA	NA	NA	NA	NA	NA	NA	rs1138429; rs11902417; rs12446515; rs12740374; rs15285; rs174568; rs2070895; rs2575876; rs3760782; rs410852; rs4939883; rs4983387; rs7024300; rs964184; rs9955201; rs9987289
10	LDLR	P01130	OID20240	TG	Inverse variance weighted	8	0.601418677185673	0.133556470592631	6.69680907352796e-06	2.46043585369461	7	0.930046701720703	0	NA	NA	NA	rs1260326; rs174566; rs2022084; rs2119690; rs2954038; rs34465969; rs5117; rs964184
11	LDLR	P01130	OID20240	TG	MR Egger	8	0.826605179663231	0.276241906736609	0.0242473238531315	1.59320478165542	6	0.953064684389861	NA	-0.0355543845326288	0.038179105602564	0.387659406298061	rs1260326; rs174566; rs2022084; rs2119690; rs2954038; rs34465969; rs5117; rs964184
12	LDLR	P01130	OID20240	TG	Weighted median	8	0.664376680739743	0.16220088035692	4.20328953476149e-05	NA	NA	NA	NA	NA	NA	NA	rs1260326; rs174566; rs2022084; rs2119690; rs2954038; rs34465969; rs5117; rs964184
