## Supplemental Figures and Tables for "Prioritizing protein targets for dyslipidaemia and cardiovascular diseases using Mendelian randomization in South Asians": ST12_UKBPPP_Lipids_MR_P5e8_SAS_VS_EUR.csv

Protein	Protein.UniProtID	Protein.ProbeID	outcome	Beta (95% Confidence Interval) SAS	pval_SAS	fdr_SAS	Coloc_Evidence_SAS	GMR_Evidence_SAS	Beta (95% Confidence Interval) EUR	pval_EUR	fdr_EUR
PCSK9	Q8NBP7	OID20235	LDL	0.16 (0.11, 0.21)	5.16E-09	1.22E-06	Strong	TRUE	0.37 (0.36, 0.39)	0	0
PCSK9	Q8NBP7	OID20235	TC	0.12 (0.07, 0.18)	6.14E-06	0.000869406	Strong	TRUE	0.32 (0.31, 0.34)	0	0
APOE	P02649	OID30727	LDL	-0.12 (-0.15, -0.09)	1.01E-13	3.58E-11	FALSE	FALSE	-0.52 (-0.7, -0.34)	1.31E-08	3.06E-08
PCSK9	Q8NBP7	OID20235	nonHDL	0.13 (0.08, 0.19)	2.85E-06	0.000404187	Strong	TRUE	0.35 (0.34, 0.37)	0	0
PLTP	P55058	OID20238	TG	-0.11 (-0.14, -0.07)	3.91E-10	5.54E-08	Strong	TRUE	-0.1 (-0.11, -0.09)	3.62E-72	3.62E-71
GAS6	Q14393	OID20318	TC	-0.08 (-0.12, -0.04)	3.39E-05	0.003996636	Strong	TRUE	-0.08 (-0.09, -0.07)	4.02E-47	2.21E-46
GAS6	Q14393	OID20318	TG	-0.08 (-0.11, -0.04)	0.000155621	0.011017976	Suggestive	TRUE	-0.07 (-0.09, -0.06)	3.89E-45	1.95E-44
ANGPTL3	Q9Y5C1	OID20407	TG	0.26 (0.22, 0.31)	2.41E-29	5.68E-27	Strong	TRUE	0.24 (0.21, 0.27)	1.19E-41	3.95E-41
ANGPTL4	Q9BY76	OID20703	HDL	0.09 (0.04, 0.13)	0.000386517	0.024877658	FALSE	FALSE	0.1 (-0.01, 0.2)	0.063556007	0.101689611
DPEP2	Q9H4A9	OID21305	HDL	-0.05 (-0.07, -0.02)	6.03E-05	0.005005669	FALSE	TRUE	0.35 (0.33, 0.37)	7.04E-236	1.13E-234
LILRA5	A6NI73	OID20209	HDL	-0.1 (-0.14, -0.06)	8.79E-06	0.000946023	FALSE	FALSE	-0.09 (-0.15, -0.03)	0.002539908	0.005805505
LILRB2	Q8N423	OID20301	HDL	-0.06 (-0.08, -0.04)	1.81E-11	4.27E-09	FALSE	TRUE	-0.03 (-0.07, 0.02)	0.277103379	0.295576938
LILRB5	O75023	OID20324	HDL	0.03 (0.02, 0.05)	6.36E-05	0.005005669	FALSE	TRUE	0.03 (0.02, 0.05)	4.09E-06	1.31E-05
GSTA3	Q16772	OID21242	TG	-0.08 (-0.11, -0.04)	5.40E-05	0.004248276	Strong	TRUE	-0.06 (-0.07, -0.05)	8.71E-27	2.18E-26
THOP1	P52888	OID20194	HDL	0.08 (0.03, 0.12)	0.000876344	0.041363437	FALSE	FALSE	0.03 (0.02, 0.04)	4.20E-09	1.68E-08
TLR3	O15455	OID20612	HDL	-0.03 (-0.05, -0.01)	0.000725097	0.038521419	Suggestive	FALSE	0 (-0.01, 0.01)	0.928942027	0.928942027
APOC1	P02654	OID30749	HDL	-0.09 (-0.13, -0.04)	0.000550989	0.032508337	FALSE	FALSE	-0.07 (-0.16, 0.03)	0.155348133	0.205373694
GSTA1	P08263	OID20166	TG	-0.09 (-0.13, -0.05)	5.40E-05	0.004248276	Strong	TRUE	-0.06 (-0.07, -0.05)	1.10E-26	2.20E-26
ANGPTL3	Q9Y5C1	OID20407	nonHDL	0.18 (0.13, 0.23)	1.57E-13	3.71E-11	Strong	TRUE	0.21 (0.17, 0.26)	6.81E-18	2.04E-17
ANGPTL3	Q9Y5C1	OID20407	TC	0.21 (0.16, 0.25)	1.62E-18	3.82E-16	Strong	TRUE	0.22 (0.17, 0.27)	4.96E-17	1.82E-16
GSTM4	Q03013	OID30164	HDL	-0.11 (-0.16, -0.06)	9.35E-06	0.000946023	FALSE	FALSE	-0.09 (-0.2, 0.02)	0.105028692	0.152769006
LILRA3	Q8N6C8	OID30376	HDL	-0.06 (-0.07, -0.04)	5.03E-10	7.12E-08	FALSE	TRUE	-0.04 (-0.05, -0.03)	2.26E-11	1.21E-10
APOE	P02649	OID30727	TC	-0.15 (-0.18, -0.12)	1.25E-21	4.43E-19	Strong	TRUE	-0.37 (-0.48, -0.27)	6.33E-12	1.74E-11
ANGPTL3	Q9Y5C1	OID20407	LDL	0.1 (0.06, 0.15)	1.49E-05	0.002109081	Strong	TRUE	0.14 (0.1, 0.18)	6.55E-12	2.29E-11
ANGPTL3	Q9Y5C1	OID20407	HDL	0.09 (0.04, 0.13)	0.000211487	0.014973274	Suggestive	TRUE	0.04 (0.03, 0.05)	4.23E-12	3.38E-11
APOE	P02649	OID30727	nonHDL	-0.19 (-0.22, -0.15)	7.32E-29	2.59E-26	Strong	TRUE	-0.46 (-0.61, -0.32)	4.61E-10	1.04E-09
TNFSF13	O75888	OID20733	TC	-0.09 (-0.15, -0.04)	0.000255995	0.020138303	FALSE	FALSE	0.02 (-0.02, 0.06)	0.409921834	0.450914017
ADAMTSL5	Q6ZMM2	OID30355	TC	0.1 (0.04, 0.15)	0.000488164	0.031419979	FALSE	NA	0 (-0.02, 0.01)	0.882906736	0.882906736
APOC1	P02654	OID30749	TC	0.13 (0.08, 0.18)	1.64E-07	2.90E-05	FALSE	TRUE	0.13 (-0.16, 0.42)	0.383429787	0.450914017
CELSR2	Q9HCU4	OID30593	LDL	-0.36 (-0.4, -0.33)	6.03E-97	4.27E-94	Strong	TRUE	-0.29 (-0.41, -0.18)	3.23E-07	5.65E-07
CELSR2	Q9HCU4	OID30593	TC	-0.3 (-0.34, -0.27)	4.62E-68	3.27E-65	Strong	TRUE	-0.25 (-0.34, -0.15)	2.95E-07	6.49E-07
EPPK1	P58107	OID30250	TC	-0.08 (-0.12, -0.03)	0.000419288	0.029685595	FALSE	FALSE	-0.02 (-0.06, 0.01)	0.228841287	0.359607737
CELSR2	Q9HCU4	OID30593	nonHDL	-0.34 (-0.38, -0.31)	5.81E-81	4.11E-78	Strong	TRUE	-0.27 (-0.38, -0.15)	3.86E-06	6.96E-06
LPA	P08519	OID30747	LDL	0.1 (0.06, 0.15)	5.24E-06	0.000926617	Strong	TRUE	0.07 (0.03, 0.11)	0.000666625	0.000933275
APOE	P02649	OID30727	HDL	0.15 (0.11, 0.18)	9.25E-20	6.55E-17	Strong	TRUE	0.08 (0.03, 0.12)	0.000761947	0.002031858
CGREF1	Q99674	OID20152	TG	-0.08 (-0.11, -0.04)	1.94E-05	0.002283692	FALSE	TRUE	-0.01 (-0.09, 0.07)	0.744892141	0.744892141
LPA	P08519	OID30747	TC	0.08 (0.04, 0.13)	0.000253593	0.020138303	Strong	TRUE	0.05 (0.02, 0.09)	0.00319933	0.005865438
HGFAC	Q04756	OID30718	nonHDL	-0.07 (-0.11, -0.04)	9.28E-05	0.009382526	Strong	TRUE	-0.03 (-0.05, -0.01)	0.005170215	0.007755323
PLA2G15	Q8NCC3	OID21473	HDL	-0.2 (-0.25, -0.15)	2.32E-13	8.23E-11	Strong	TRUE	-0.06 (-0.11, 0)	0.042838387	0.082579771
CELSR2	Q9HCU4	OID30593	HDL	0.11 (0.08, 0.14)	2.95E-10	5.22E-08	Strong	TRUE	0.06 (0, 0.11)	0.046451121	0.082579771
APOC1	P02654	OID30749	TG	0.29 (0.24, 0.34)	1.36E-32	9.63E-30	FALSE	TRUE	0.29 (0.21, 0.36)	2.33E-13	3.89E-13
APOE	P02649	OID30727	TG	-0.19 (-0.22, -0.16)	1.21E-31	4.28E-29	FALSE	FALSE	0.06 (-0.04, 0.15)	0.224376054	0.280470068
KHK	P50053	OID30241	TG	0.06 (0.03, 0.1)	4.09E-05	0.004141515	FALSE	FALSE	0.04 (-0.11, 0.2)	0.578917443	0.643241604
PCSK7	Q16549	OID31410	TG	-0.14 (-0.18, -0.11)	1.59E-15	2.81E-13	FALSE	FALSE	-0.18 (-0.36, 0.01)	0.058416408	0.083452011
GIPC3	Q8TF64	OID31507	HDL	-0.09 (-0.14, -0.04)	0.000761723	0.038521419	Suggestive	TRUE	-0.01 (-0.02, 0)	0.166866126	0.205373694
GAS6	Q14393	OID20318	nonHDL	-0.09 (-0.13, -0.05)	7.16E-06	0.000844885	FALSE	TRUE	-0.08 (-0.1, -0.07)	1.37E-37	6.17E-37
EPPK1	P58107	OID30250	nonHDL	-0.09 (-0.13, -0.04)	0.000149537	0.011763607	Suggestive	TRUE	-0.03 (-0.07, 0.01)	0.186921854	0.210287086
TNFSF13	O75888	OID20733	nonHDL	-0.1 (-0.16, -0.05)	0.000140663	0.011763607	Suggestive	FALSE	0.03 (-0.01, 0.06)	0.122184883	0.157094849
APOC1	P02654	OID30749	nonHDL	0.14 (0.09, 0.19)	4.08E-08	7.22E-06	FALSE	TRUE	0.16 (-0.21, 0.53)	0.405490936	0.405490936
PECR	Q9BY49	OID30228	HDL	-0.05 (-0.08, -0.02)	0.001022091	0.045227522	Suggestive	TRUE	0.01 (0, 0.02)	0.214337395	0.244957023
EPPK1	P58107	OID30250	LDL	-0.09 (-0.13, -0.04)	6.27E-05	0.007403408	Strong	TRUE	-0.02 (-0.06, 0.02)	0.339985864	0.396650175
HGFAC	Q04756	OID30718	TC	-0.07 (-0.11, -0.04)	6.08E-05	0.006149099	Strong	TRUE	-0.02 (-0.06, 0.02)	0.395512885	0.450914017
HGFAC	Q04756	OID30718	LDL	-0.07 (-0.1, -0.03)	0.000194228	0.019644787	Strong	TRUE	-0.01 (-0.04, 0.02)	0.531450265	0.531450265
