## Supplemental Figures and Tables for "Prioritizing protein targets for dyslipidaemia and cardiovascular diseases using Mendelian randomization in South Asians": ST13_ObservationalStudy.csv

Protein	Outcome	Beta_Reg	SE_Reg	Lower CI	Upper CI	P-value	FDR_Reg	FDR_Reg_Signif	Same_direction	Beta_MR	Se_MR	FDR_MR	PP.H4.abf
APOE	HDL	0.078248616	0.003711025	0.074537591	0.081959641	2.75E-98	1.24E-97	TRUE	TRUE	0.146099816	0.016059487	6.55E-17	0.988512942
APOE*south.asian	HDL	-0.013254692	0.03402379	-0.047278482	0.020769098	0.696855148	0.737846627	FALSE
CELSR2	HDL	-0.043747598	0.003765016	-0.047512614	-0.039982582	3.58E-31	9.21E-31	TRUE	FALSE	0.110486402	0.017533758	5.22E-08	0.989903165
CELSR2*south.asian	HDL	0.017228346	0.030365566	-0.01313722	0.047593912	0.570468921	0.646092914	FALSE
PLA2G15	HDL	-0.06707332	0.003855514	-0.070928834	-0.063217806	1.35E-67	4.05E-67	TRUE	TRUE	-0.199738677	0.027254528	8.23E-11	0.857088928
PLA2G15*south.asian	HDL	-0.040243281	0.030436917	-0.070680198	-0.009806364	0.186111759	0.257693205	FALSE
ANGPTL3	LDL	0.17989928	0.004456723	0.175442557	0.184356003	0	0	TRUE	TRUE	0.101718214	0.023490199	0.002109081	0.875226362
ANGPTL3*south.asian	LDL	-0.071578981	0.031542958	-0.103121939	-0.040036023	0.023256889	0.034885334	TRUE
CELSR2	LDL	0.034393123	0.004139495	0.030253628	0.038532618	9.92E-17	1.98E-16	TRUE	FALSE	-0.364618363	0.017450614	4.27E-94	0.997543936
CELSR2*south.asian	LDL	-0.018753688	0.033385803	-0.052139491	0.014632115	0.574304812	0.646092914	FALSE
EPPK1	LDL	0.037569203	0.004096799	0.033472404	0.041666002	4.88E-20	1.10E-19	TRUE	FALSE	-0.087966177	0.021979135	0.007403408	0.821606934
EPPK1*south.asian	LDL	0.001573432	0.031308603	-0.029735171	0.032882035	0.959918913	0.959918913	FALSE
HGFAC	LDL	0.105539141	0.004108338	0.101430803	0.109647479	1.20E-144	7.20E-144	TRUE	FALSE	-0.068175647	0.018295273	0.019644787	0.821437549
HGFAC*south.asian	LDL	-0.092407347	0.034569828	-0.126977175	-0.057837519	0.007518502	0.012303003	TRUE
LPA	LDL	0.075228458	0.004087497	0.071140961	0.079315955	2.08E-75	7.49E-75	TRUE	TRUE	0.103699115	0.022765308	0.000926617	0.988130958
LPA*south.asian	LDL	-0.024598119	0.035924735	-0.060522854	0.011326616	0.493528283	0.634536364	FALSE
PCSK9	LDL	0.195961447	0.004257404	0.191704043	0.200218851	0	0	TRUE	TRUE	0.158258847	0.027090391	1.22E-06	0.985650791
PCSK9*south.asian	LDL	-0.140392075	0.033111584	-0.173503659	-0.107280491	2.24E-05	4.03E-05	TRUE
